# Plasma proteomics for novel biomarker discovery in childhood tuberculosis

**DOI:** 10.1101/2024.12.05.24318340

**Authors:** Andrea Fossati, Peter Wambi, Devan Jaganath, Roger Calderon, Robert Castro, Alexander Mohapatra, Justin McKetney, Juaneta Luiz, Rutuja Nerurkar, Esin Nkereuwem, Molly F. Franke, Zaynab Mousavian, Jeffrey M. Collins, George B. Sigal, Mark R. Segal, Beate Kampman, Eric Wobudeya, Adithya Cattamanchi, Joel D. Ernst, Heather J. Zar, Danielle L. Swaney, the COMBO Study

## Abstract

Failure to rapidly diagnose tuberculosis disease (TB) and initiate treatment is a driving factor of TB as a leading cause of death in children. Current TB diagnostic assays have poor performance in children, and identifying novel non-sputum-based TB biomarkers to improve pediatric TB diagnosis is a global priority. We sought to develop a plasma biosignature for TB by probing the plasma proteome of 511 children stratified by TB diagnostic classification and HIV status from sites in four low- and middle-income countries, using high-throughput data-independent acquisition mass-spectrometry (DIA-PASEF-MS). We identified 47 proteins differentially regulated (BH adjusted p-values < 1%) between children with microbiologically confirmed TB and children with non-TB respiratory diseases (Unlikely TB). We further employed machine learning to derive three parsimonious biosignatures encompassing 4, 5, or 6 proteins that achieved AUCs of 0.86-0.88 all of which exceeded the minimum WHO target product profile accuracy thresholds for a TB screening test (70% specificity at 90% sensitivity, PPV 0.65-0.74, NPV 0.92-0.95). This work provides insights into the unique host response in pediatric TB disease, as well as a non-sputum biosignature that could reduce delays in TB diagnosis and improve detection and management of TB in children worldwide.
