## Supplemental Table S1 for "Plasma proteomics for novel biomarker discovery in childhood tuberculosis"

COMBO ID	COMBO Plasma Box Number	COMBO Plasma Box Row (A-H)	COMBO Plasma Box Column (1-12)	TB Classification	HIV Status	Sex	Height (cm)	Weight (kg)	Weight-for-age z-score (WAZ)	Height Velocity (HAZ)	Weight Velocity (WHZ)	Stunted (a value of 1 in this column indicates stunted growth based on a height-for-age z-score <-2)	Location (Country)
C001	Peru Plasma Box #1	A	1	Unlikely TB	Negative	Male	107	17.6	-0.83	-1.36	0.07		Peru
C002	Peru Plasma Box #1	A	2	Unlikely TB	Negative	Female	161.2	57.2		0.32			Peru
C003	Peru Plasma Box #1	A	3	Confirmed TB	Negative	Male	112.7	21.5	0.1	-1	1.07		Peru
C004	Peru Plasma Box #1	A	4	Unlikely TB	Negative	Male	126.5	28.8	0.49	-0.59			Peru
C005	Peru Plasma Box #1	A	5	Unconfirmed TB	Negative	Female	123	24	-0.12	-0.42			Peru
C006	Peru Plasma Box #1	A	6	Unconfirmed TB	Negative	Male	175.5	62.3		1.11			Peru
C007	Peru Plasma Box #1	A	7	Unlikely TB	Negative	Female	125	26.8	-0.38	-1.32			Peru
C008	Peru Plasma Box #1	A	8	Unlikely TB	Negative	Male	140.5	50		-2.53		1	Peru
C009	Peru Plasma Box #1	A	9	Confirmed TB	Negative	Male	108	18.2	-0.57	-1.16	0.24		Peru
C010	Peru Plasma Box #1	A	10	Unlikely TB	Negative	Female	124.5	32.9	1.5	-0.45			Peru
C011	Peru Plasma Box #1	A	11	Confirmed TB	Negative	Female	97.6	16.1	0.43	-0.54	1.09		Peru
C012	Peru Plasma Box #1	A	12	Unlikely TB	Negative	Male	125	27		-2.55		1	Peru
C013	Peru Plasma Box #1	B	1	Unlikely TB	Negative	Male	102	16.5	-0.12	-0.62	0.42		Peru
C014	Peru Plasma Box #1	B	2	Unlikely TB	Negative	Female	98	16	-0.31	-1.54	0.94		Peru
C015	Peru Plasma Box #1	B	3	Unconfirmed TB	Negative	Female	144	34		0.54			Peru
C016	Peru Plasma Box #1	B	4	Unconfirmed TB	Negative	Male	119	24.7	0.02	-1.2	1.23		Peru
C017	Peru Plasma Box #1	B	5	Unlikely TB	Negative	Female	115.9	20.8	-0.41	-0.8	-0.12		Peru
C018	Peru Plasma Box #1	B	6	Unlikely TB	Negative	Male	95	15.9	1.23	0.38	1.49		Peru
C019	Peru Plasma Box #1	B	7	Unlikely TB	Negative	Female	141.7	34.1		-0.78			Peru
C020	Peru Plasma Box #1	B	8	Unlikely TB	Negative	Female	133.2	35	1.96	1.26			Peru
C021	Peru Plasma Box #1	B	9	Unlikely TB	Negative	Male	109.5	20.3	0.17	-0.96	1.14		Peru
C022	Peru Plasma Box #1	B	10	Unlikely TB	Negative	Female	81.3	10.8	-1.01	-2.19	0.46	1	Peru
C023	Peru Plasma Box #1	B	11	Unlikely TB	Negative	Male	118.5	23.9	1.12	0.52	0.99		Peru
C024	Peru Plasma Box #1	B	12	Unlikely TB	Negative	Male	158	44.2		-0.13			Peru
C025	Peru Plasma Box #1	C	1	Confirmed TB	Negative	Male	128.5	28.4		-2.24		1	Peru
C026	Peru Plasma Box #1	C	2	Unlikely TB	Negative	Female	89	12.9	0.27	-0.22	0.44		Peru
C027	Peru Plasma Box #1	C	3	Unlikely TB	Negative	Male	139	46		-0.53			Peru
C028	Peru Plasma Box #1	C	4	Unlikely TB	Negative								Peru
C029	Peru Plasma Box #1	C	5	Unconfirmed TB	Negative	Male	96	18	1.62	-0.43	2.73		Peru
C030	Peru Plasma Box #1	C	6	Unlikely TB	Negative	Male	104	21	2.49	1.05	2.72		Peru
C031	Peru Plasma Box #1	C	7	Unlikely TB	Negative	Female	118	19.2	-0.47	0.33	-1.41		Peru
C032	Peru Plasma Box #1	C	8	Confirmed TB	Negative	Male	122	22.7	-0.59	-0.66			Peru
C033	Peru Plasma Box #1	C	9	Unlikely TB	Negative	Male		9.8	-1.54				Peru
C034	Peru Plasma Box #1	C	10	Unlikely TB	Negative	Male	102	17.4	0.79	0.18	1.04		Peru
C035	Peru Plasma Box #1	C	11	Confirmed TB	Negative	Female		9	-1.06				Peru
C036	Peru Plasma Box #1	C	12	Unconfirmed TB	Negative	Female		11.2	0.35				Peru
C037	Peru Plasma Box #1	D	1	Unconfirmed TB	Negative	Female	93	14.4	0.69	0.14	0.8		Peru
C038	Peru Plasma Box #1	D	2	Unlikely TB	Negative	Male	103.2	16.7	0.07	-0.19	0.29		Peru
C039	Peru Plasma Box #1	D	3	Confirmed TB	Negative	Male	85	12.2	-0.45	-1.56	0.71		Peru
C040	Peru Plasma Box #1	D	4	Unlikely TB	Negative	Male	93	12.5	-1.57	-1.56	-1.05		Peru
C041	Peru Plasma Box #1	D	5	Unlikely TB	Negative	Male		14.1	1.87				Peru
C042	Peru Plasma Box #1	D	6	Unlikely TB	Negative	Male	105	17.3	-0.62	-1.3	0.31		Peru
C043	Peru Plasma Box #1	D	7	Unlikely TB	Negative	Female	134.8	33	0.34	-0.41			Peru
C044	Peru Plasma Box #1	D	8	Unconfirmed TB	Negative	Female	118.6	22.8	-0.97	-1.83	0.27		Peru
C045	Peru Plasma Box #1	D	9	Unlikely TB	Negative	Female	121	24.7	0.48	-0.17			Peru
C046	Peru Plasma Box #1	D	10	Unconfirmed TB	Negative	Male	87	13.2	0.08	-1.21	1		Peru
C047	Peru Plasma Box #1	D	11	Confirmed TB	Negative	Female	91	14.2	0.87	0.09	1.06		Peru
C048	Peru Plasma Box #1	D	12	Confirmed TB	Negative	Female	97	16	-0.03	-1.33	1.14		Peru
C049	Peru Plasma Box #1	E	1	Confirmed TB	Negative	Female	114.5	20	-0.19	-0.34	-0.23		Peru
C050	Peru Plasma Box #1	E	2	Confirmed TB	Negative	Male	167	44		0.24			Peru
C051	Peru Plasma Box #1	E	3	Unlikely TB	Negative	Male	140.5	36.4	0.91	0.43			Peru
C052	Peru Plasma Box #1	E	4	Unlikely TB	Negative	Female	130	27	-0.12	-0.21			Peru
C053	Peru Plasma Box #1	E	5	Confirmed TB	Negative	Male		9.85	0.46				Peru
C054	Peru Plasma Box #1	E	6	Unconfirmed TB	Negative	Female	140	35.5		-1.03			Peru
C055	Peru Plasma Box #1	E	7	Confirmed TB	Negative	Female	156	55.7		-0.8			Peru
C056	Peru Plasma Box #1	E	8	Unconfirmed TB	Negative	Female	81	9.8	-1.49	-1.75	-0.56		Peru
C057	Peru Plasma Box #1	E	9	Unlikely TB	Negative	Female	105.5	17.3	-0.4	-0.88	0.22		Peru
C058	Peru Plasma Box #1	E	10	Unconfirmed TB	Negative	Male	140	39		-0.22			Peru
C059	Peru Plasma Box #1	E	11	Unlikely TB	Negative	Male	106	15.1	-1.79	-1.21	-1.53		Peru
C060	Peru Plasma Box #1	E	12	Unconfirmed TB	Negative	Female	95.3	16.3	0.1	-1.73	1.67		Peru
C061	Peru Plasma Box #1	F	1	Unconfirmed TB	Negative	Female	135.2	33.5	0.84	0.24			Peru
C062	Peru Plasma Box #1	F	2	Unconfirmed TB	Negative	Male	91	15.4	0.96	-0.75	1.94		Peru
C063	Peru Plasma Box #1	F	3	Unconfirmed TB	Negative	Male		9.8	-0.78				Peru
C064	Peru Plasma Box #1	F	4	Confirmed TB	Negative	Male	112	17.5	-0.96	-0.45	-1.08		Peru
C065	Peru Plasma Box #1	F	5	Unlikely TB	Negative	Female	97.2	13.6	-1.14	-1.13	-0.69		Peru
C066	Peru Plasma Box #1	F	6	Unlikely TB	Negative	Male	88.5	12.2	-1.34	-2.05	-0.33	1	Peru
C067	Peru Plasma Box #1	F	7	Unlikely TB	Negative	Male	96	13.9	-0.26	-0.02	-0.36		Peru
C068	Peru Plasma Box #1	F	8	Unconfirmed TB	Negative	Male	108	19.3	0.81	0.3	0.91		Peru
C069	Peru Plasma Box #1	F	9	Unlikely TB	Negative	Male	137	46		-0.91			Peru
C070	Peru Plasma Box #1	F	10	Unlikely TB	Negative	Female	146	39.5		-0.5			Peru
C071	Peru Plasma Box #1	F	11	Unconfirmed TB	Negative	Female	92.4	13.8	0.23	-0.26	0.46		Peru
C072	Peru Plasma Box #1	F	12	Unlikely TB	Negative	Male	141.6	38.5		-1.76			Peru
C073	Peru Plasma Box #1	G	1	Confirmed TB	Negative	Female	88	10.5	-1.71	-1	-1.68		Peru
C074	Peru Plasma Box #1	G	2	Unlikely TB	Negative	Male	128	35.5		-1.75			Peru
C075	Peru Plasma Box #1	G	3	Confirmed TB	Negative	Male	165	49.7		-0.09			Peru
C076	Peru Plasma Box #1	G	4	Unlikely TB	Negative	Female	100	14.4	-0.61	-0.31	-0.62		Peru
C077	Peru Plasma Box #1	G	5	Unlikely TB	Negative	Female	93	14.2	-0.51	-1.65	0.65		Peru
C078	Peru Plasma Box #1	G	6	Unlikely TB	Negative	Male	94	13.5	0.13	0.61	-0.29		Peru
C079	Peru Plasma Box #1	G	7	Unlikely TB	Negative	Male	106	20	0.58	-0.95	1.74		Peru
C080	Peru Plasma Box #1	G	8	Unlikely TB	Negative	Male	104.5	16.1	-0.74	-0.78	-0.43		Peru
C081	Peru Plasma Box #1	G	9	Confirmed TB	Negative	Male		9.8	-0.11				Peru
C082	Peru Plasma Box #1	G	10	Confirmed TB	Negative	Female		10.5	2.5				Peru
C083	Peru Plasma Box #1	G	11	Unconfirmed TB	Negative	Female	85.4	14.5	1.33	-0.99	2.66		Peru
C084	Peru Plasma Box #1	G	12	Unconfirmed TB	Negative	Male	96.5	15.2	-0.08	-0.84	0.64		Peru
C085	Peru Plasma Box #1	H	1	Confirmed TB	Negative	Male	118	23	0.19	-0.5	0.69		Peru
C086	Peru Plasma Box #1	H	2	Unconfirmed TB	Negative	Male		9.22	0.16				Peru
C087	Peru Plasma Box #1	H	3	Unconfirmed TB	Negative	Male	120	23.7	0.17	-0.43	0.61		Peru
C088	Peru Plasma Box #1	H	4	Unconfirmed TB	Negative	Female	110.8	16.8	-1.07	-0.51	-1.29		Peru
C089	Peru Plasma Box #1	H	5	Confirmed TB	Negative	Female	133	29.5	-0.46	-0.88			Peru
C090	Peru Plasma Box #1	H	6	Unlikely TB	Negative	Male	136.5	40.5	1.67	0.04			Peru
C091	Peru Plasma Box #1	H	7	Confirmed TB	Negative	Male	169	41.8		1.23			Peru
C092	Peru Plasma Box #1	H	8	Unlikely TB	Negative	Male	95.5	15.1	0.19	-0.56	0.77		Peru
C093	Peru Plasma Box #1	H	9	Unlikely TB	Negative	Male	102.7	19	2.3	1.78	1.9		Peru
C094	Peru Plasma Box #1	H	10	Unconfirmed TB	Negative	Female	113.3	19.1	-0.71	-0.88	-0.46		Peru
C095	Peru Plasma Box #1	H	11	Confirmed TB	Negative	Female	152	37		-1.19			Peru
C096	Peru Plasma Box #1	H	12	Confirmed TB	Negative	Female	151	52.8		-1.37			Peru
C097	Peru Plasma Box #2	A	1	Unlikely TB	Negative	Female		10	0.44				Peru
C098	Peru Plasma Box #2	A	2	Unconfirmed TB	Negative	Male	102.6	16.9	-0.37	-1.2	0.57		Peru
C099	Peru Plasma Box #2	A	3	Confirmed TB	Negative	Male	155.5	60.8		-1.16			Peru
C100	Peru Plasma Box #2	A	4	Confirmed TB	Negative	Female	156	58.4		-0.78			Peru
C138	Uganda Plasma Box #1	A	1	Healthy	Negative	Male							Uganda
C139	Uganda Plasma Box #1	A	2	Healthy	Negative	Male							Uganda
C140	Uganda Plasma Box #1	A	3	Healthy	Negative	Female							Uganda
C141	Uganda Plasma Box #1	A	4	Healthy	Negative	Male							Uganda
C142	Uganda Plasma Box #1	A	5	Healthy	Negative	Male							Uganda
C143	Uganda Plasma Box #1	A	6	Healthy	Negative	Male							Uganda
C144	Uganda Plasma Box #1	A	7	Healthy	Negative	Female							Uganda
C145	Uganda Plasma Box #1	A	8	Latent TB	Negative	Female							Uganda
C146	Uganda Plasma Box #1	A	9	Healthy	Negative	Female							Uganda
C147	Uganda Plasma Box #1	A	10	Healthy	Negative	Female							Uganda
C148	Uganda Plasma Box #1	A	11	Latent TB	Negative	Male							Uganda
C149	Uganda Plasma Box #1	A	12	Healthy	Negative	Male							Uganda
C150	Uganda Plasma Box #1	B	1	Healthy	Negative	Male							Uganda
C151	Uganda Plasma Box #1	B	2	Healthy	Negative	Female							Uganda
C152	Uganda Plasma Box #1	B	3	Healthy	Negative	Male							Uganda
C153	Uganda Plasma Box #1	B	4	Latent TB	Negative	Female							Uganda
C154	Uganda Plasma Box #1	B	5	Healthy	Negative	Female							Uganda
C155	Uganda Plasma Box #1	B	6	Latent TB	Negative	Male							Uganda
C156	Uganda Plasma Box #1	B	7	Healthy	Negative	Female							Uganda
C157	Uganda Plasma Box #1	B	8	Healthy	Negative	Male							Uganda
C158	Uganda Plasma Box #1	B	9	Healthy	Negative	Male							Uganda
C159	Uganda Plasma Box #1	B	10	Latent TB	Negative	Female							Uganda
C160	Uganda Plasma Box #1	B	11	Healthy	Negative	Male							Uganda
C161	Uganda Plasma Box #1	B	12	Healthy	Negative	Male							Uganda
C162	Uganda Plasma Box #1	C	1	Latent TB	Negative	Female							Uganda
C163	Uganda Plasma Box #1	C	2	Latent TB	Negative	Male							Uganda
C164	Uganda Plasma Box #1	C	3	Latent TB	Negative	Male							Uganda
C165	Uganda Plasma Box #1	C	4	Unconfirmed TB	Negative	Female	153.5	40.90000153		-0.86			Uganda
C166	Uganda Plasma Box #1	C	5	Unlikely TB	Negative	Female		26.79999924					Uganda
C167	Uganda Plasma Box #1	C	6	Unconfirmed TB	Negative	Male	101.5	16.39999962	-0.44	-1.19	0.46		Uganda
C168	Uganda Plasma Box #1	C	7	Unconfirmed TB	Negative	Female	131.1999969	24.70000076		-2.08		1	Uganda
C169	Uganda Plasma Box #1	C	8	Unconfirmed TB	Negative	Male	74.30000305	10.39999962	0.12	-1.83	1.25		Uganda
C170	Uganda Plasma Box #1	C	9	Unlikely TB	Negative	Female	106.1999969	17.60000038	0.16	-0.02	0.25		Uganda
C171	Uganda Plasma Box #1	C	10	Unconfirmed TB	Negative	Male	73	7.599999905	-2.77	-2.47	-2.23	1	Uganda
C172	Uganda Plasma Box #1	C	11	Unconfirmed TB	Negative	Female	124.8000031	21.70000076	-0.7	0			Uganda
C173	Uganda Plasma Box #1	C	12	Unconfirmed TB	Negative	Male	88.40000153	13.30000019	-0.21	-1.4	0.76		Uganda
C174	Uganda Plasma Box #1	D	1	Unlikely TB	Negative	Male	120.5	21	0.17	0.92			Uganda
C175	Uganda Plasma Box #1	D	2	Unconfirmed TB	Negative	Male	101	14	-1.58	-1.16	-1.37		Uganda
C176	Uganda Plasma Box #1	D	3	Confirmed TB	Negative	Male	125.5999985	21.39999962	-1.95	-1.16			Uganda
C177	Uganda Plasma Box #1	D	4	Unlikely TB	Negative	Female	70.09999847	7.099999905	-2.59	-2.78	-1.61	1	Uganda
C178	Uganda Plasma Box #1	D	5	Unconfirmed TB	Negative	Male	105	15.39999962	-1.11	-0.72	-1.07		Uganda
C179	Uganda Plasma Box #1	D	6	Unlikely TB	Negative	Female	76.40000153	8.399999619	-0.56	0.83	-1.29		Uganda
C180	Uganda Plasma Box #1	D	7	Unlikely TB	Negative	Female	139.6000061	28.79999924	-0.6	0.15			Uganda
C181	Uganda Plasma Box #1	D	8	Unconfirmed TB	Positive	Female	103.1999969	17.70000076	-0.2	-1.31	0.95		Uganda
C182	Uganda Plasma Box #1	D	9	Confirmed TB	Negative	Male	116.0999985	18.20000076	-1.74	-1.05	-1.5		Uganda
C183	Uganda Plasma Box #1	D	10	Unconfirmed TB	Positive	Male	97.30000305	15	-0.79	-1.61	0.3		Uganda
C184	Uganda Plasma Box #1	D	11	Unconfirmed TB	Negative	Male	65.09999847	5.800000191	-3.13	-1.74	-2.9		Uganda
C185	Uganda Plasma Box #1	D	12	Unconfirmed TB	Negative	Female	96	12	-2.16	-1.48	-1.89		Uganda
C186	Uganda Plasma Box #1	E	1	Unconfirmed TB	Negative	Male	137.5	28.20000076	0.41	1.37			Uganda
C187	Uganda Plasma Box #1	E	2	Unconfirmed TB	Negative	Male	77.59999847	9.699999809	-1.41	-2.38	-0.38	1	Uganda
C188	Uganda Plasma Box #1	E	3	Unlikely TB	Negative	Female	100.0999985	19	1.9	0.57	2.32		Uganda
C189	Uganda Plasma Box #1	E	4	Unconfirmed TB	Positive	Male	105	18.20000076	-1.18	-2.54	0.9	1	Uganda
C190	Uganda Plasma Box #1	E	5	Unconfirmed TB	Negative	Male	105.5	16.10000038	0.01	0.75	-0.65		Uganda
C191	Uganda Plasma Box #1	E	6	Unlikely TB	Negative	Male	107.5	16.79999924	0.09	0.77	-0.58		Uganda
C192	Uganda Plasma Box #1	E	7	Unconfirmed TB	Negative	Male	73	7.800000191	-3.52	-4.36	-1.9	1	Uganda
C193	Uganda Plasma Box #1	E	8	Unlikely TB	Negative	Male	106.1999969	16.39999962	-1.94	-2.22	-0.58	1	Uganda
C194	Uganda Plasma Box #1	E	9	Unlikely TB	Negative	Male	104	16.39999962	-0.96	-1.4	-0.1		Uganda
C195	Uganda Plasma Box #1	E	10	Unlikely TB	Negative	Female	78.19999695	8.899999619	-1.05	-0.66	-1.02		Uganda
C196	Uganda Plasma Box #1	E	11	Unconfirmed TB	Negative	Male	130	24.70000076	-1.54	-1.22			Uganda
C197	Uganda Plasma Box #1	E	12	Unlikely TB	Positive	Female	69	6.699999809	-3.57	-4.03	-1.96	1	Uganda
C198	Uganda Plasma Box #1	F	1	Unlikely TB	Negative	Male	112.1999969	16.89999962	0.26	2.12	-1.53		Uganda
C199	Uganda Plasma Box #1	F	2	Unlikely TB	Positive	Female	123.1999969	22.29999924	-0.74	-0.58			Uganda
C200	Uganda Plasma Box #1	F	3	Unconfirmed TB	Negative	Male	100.0999985	16.39999962	1.02	0.93	0.77		Uganda
C201	Uganda Plasma Box #1	F	4	Unlikely TB	Negative	Female	144.5	30.29999924		-1.01			Uganda
C202	Uganda Plasma Box #1	F	5	Unlikely TB	Negative	Female	80.59999847	10.19999981	-0.03	-0.04	-0.01		Uganda
C203	Uganda Plasma Box #1	F	6	Unlikely TB	Negative	Male	119.0999985	20.39999962	-1.64	-1.46	-0.82		Uganda
C204	Uganda Plasma Box #1	F	7	Unlikely TB	Negative	Female	70	8.800000191	0.07	-1.1	0.82		Uganda
C205	Uganda Plasma Box #1	F	8	Unlikely TB	Negative	Male	110.0999985	16.29999924	-1.47	-0.77	-1.5		Uganda
C206	Uganda Plasma Box #1	F	9	Unlikely TB	Negative	Male	80	11.39999962	-1.14	-3.25	1.03	1	Uganda
C207	Uganda Plasma Box #1	F	10	Unconfirmed TB	Negative	Male	123.3000031	24.39999962	0.25	0			Uganda
C208	Uganda Plasma Box #1	F	11	Unlikely TB	Negative	Female	105.3000031	20.20000076	0.82	-0.65	1.87		Uganda
C209	Uganda Plasma Box #1	F	12	Unconfirmed TB	Negative	Female	87	14.69999981	0.96	-1.32	2.28		Uganda
C210	Uganda Plasma Box #1	G	1	Unlikely TB	Negative	Female	103	16.10000038	0.01	0.06	-0.02		Uganda
C211	Uganda Plasma Box #1	G	2	Unlikely TB	Negative	Female	74.80000305	8	-2.05	-2	-1.48		Uganda
C212	Uganda Plasma Box #1	G	3	Unlikely TB	Negative	Female	102	16.20000076	1.18	1.82	0.26		Uganda
C213	Uganda Plasma Box #1	G	4	Confirmed TB	Negative	Female	118	22.70000076	-0.41	-1.21	0.34		Uganda
C214	Uganda Plasma Box #1	G	5	Unconfirmed TB	Negative	Male	79.5	10.80000019	-0.91	-2.51	0.5	1	Uganda
C215	Uganda Plasma Box #1	G	6	Unlikely TB	Negative	Male	142.8000031	28		-1.05			Uganda
C216	Uganda Plasma Box #1	G	7	Unlikely TB	Negative	Male	85.40000153	11.69999981	-0.3	-0.73	0.11		Uganda
C217	Uganda Plasma Box #1	G	8	Confirmed TB	Negative	Female	124.3000031	22.39999962	-0.71	-0.39			Uganda
C218	Uganda Plasma Box #1	G	9	Unlikely TB	Negative	Male	83	12.19999981	0.35	-1.01	1.19		Uganda
C219	Uganda Plasma Box #1	G	10	Unconfirmed TB	Negative	Male	103.9000015	15.60000038	-1.16	-1.22	-0.67		Uganda
C220	Uganda Plasma Box #1	G	11	Unlikely TB	Negative	Male	131.3000031	25.89999962	0.13	0.71			Uganda
C221	Uganda Plasma Box #1	G	12	Unlikely TB	Negative	Female	70.90000153	8.300000191	-0.72	-1.42	-0.06		Uganda
C222	Uganda Plasma Box #1	H	1	Unlikely TB	Negative	Male	70.30000305	7.599999905	-4.43	-6.2	-1.37	1	Uganda
C223	Uganda Plasma Box #1	H	2	Unlikely TB	Negative	Female	89.09999847	10.30000019	-3.68	-3.64	-2.18	1	Uganda
C224	Uganda Plasma Box #1	H	3	Unlikely TB	Negative	Female	85.69999695	9.899999619	-0.61	0.96	-1.62		Uganda
C225	Uganda Plasma Box #1	H	4	Confirmed TB	Negative	Male	95.5	12.30000019	-1.8	-1.1	-1.81		Uganda
C226	Uganda Plasma Box #1	H	5	Unlikely TB	Negative	Male	109.1999969	17.29999924	-0.19	0.27	-0.61		Uganda
C227	Uganda Plasma Box #1	H	6	Unlikely TB	Negative	Male	72.5	9.699999809	1.06	0.79	0.92		Uganda
C228	Uganda Plasma Box #1	H	7	Unlikely TB	Negative	Female	102	17.5	1.74	1.82	1.08		Uganda
C229	Uganda Plasma Box #1	H	8	Unconfirmed TB	Negative	Male	82.40000153	11	-1.44	-2.51	0.09	1	Uganda
C230	Uganda Plasma Box #1	H	9	Unlikely TB	Negative	Male	95	13.39999962	-1.22	-1.41	-0.6		Uganda
C231	Uganda Plasma Box #1	H	10	Unlikely TB	Negative	Male	99.80000305	15.39999962	-0.42	-0.75	0.08		Uganda
C232	Uganda Plasma Box #1	H	11	Unlikely TB	Positive	Female	128	25.70000076		-2.56		1	Uganda
C233	Uganda Plasma Box #1	H	12	Unlikely TB	Negative	Male	100.5999985	13.89999962	-2.02	-1.9	-1.37		Uganda
C234	Uganda Plasma Box #2	A	1	Unlikely TB	Negative	Male	110.5			-0.01			Uganda
C235	Uganda Plasma Box #2	A	2	Unlikely TB	Negative	Male	101.3000031	15.19999981	-0.19	0.17	-0.41		Uganda
C236	Uganda Plasma Box #2	A	3	Unlikely TB	Negative	Male	69.09999847	7.599999905	-1.5	-1.39	-0.96		Uganda
C237	Uganda Plasma Box #2	A	4	Unlikely TB	Negative	Male	100	14.89999962	-0.05	0.37	-0.37		Uganda
C238	Uganda Plasma Box #2	A	5	Unlikely TB	Negative	Female	97	12.80000019	-1.47	-0.95	-1.34		Uganda
C239	Uganda Plasma Box #2	A	6	Unlikely TB	Negative	Female	83.30000305	11	-1.03	-1.88	0.19		Uganda
C240	Uganda Plasma Box #2	A	7	Unlikely TB	Negative	Male	69	9.800000191	-1.04	-4.99	2.11	1	Uganda
C241	Uganda Plasma Box #2	A	8	Unlikely TB	Negative	Male	102	19.89999962	-0.84	-3.52	2.57	1	Uganda
C242	Uganda Plasma Box #2	A	9	Confirmed TB	Negative	Female	77.5	8.800000191	-2.81	-3.36	-1	1	Uganda
C243	Uganda Plasma Box #2	A	10	Unconfirmed TB	Negative	Male	64.5	5.599999905	-4.79	-5.12	-3.09	1	Uganda
C244	Uganda Plasma Box #2	A	11	Unlikely TB	Negative	Male	134.3999939	32.79999924	1.66	1.26			Uganda
C245	Uganda Plasma Box #2	A	12	Unlikely TB	Negative	Female	94.5	13.19999981	-1.46	-1.91	-0.47		Uganda
C246	Uganda Plasma Box #2	B	1	Unlikely TB	Positive	Female	94.5	13.19999981	-5	-6.36	-0.47	1	Uganda
C247	Uganda Plasma Box #2	B	2	Unlikely TB	Negative	Female	106.5	15.69999981	-0.32	0.61	-1.06		Uganda
C248	Uganda Plasma Box #2	B	3	Unlikely TB	Negative	Female	115.8000031	18.89999962	-0.54	-0.03	-1.12		Uganda
C249	Uganda Plasma Box #2	B	4	Unconfirmed TB	Positive	Male	111.1999969	20	0.23	-0.36	0.6		Uganda
C250	Uganda Plasma Box #2	B	5	Confirmed TB	Negative	Female	111.9000015	17.60000038	-0.77	-0.35	-1.02		Uganda
C251	Uganda Plasma Box #2	B	6	Unconfirmed TB	Negative	Male	142.5	32.79999924		-1.88			Uganda
C252	Uganda Plasma Box #2	B	7	Unlikely TB	Negative	Male	90	15.30000019	0.26	-2.06	2.07	1	Uganda
C253	Uganda Plasma Box #2	B	8	Unlikely TB	Positive	Male	86.40000153	10.5	-3.5	-4.04	-1.51	1	Uganda
C254	Uganda Plasma Box #2	B	9	Unconfirmed TB	Negative	Female	73.90000153	6.5	-5.87	-6.18	-3.69	1	Uganda
C255	Uganda Plasma Box #2	B	10	Unlikely TB	Negative	Male	97.5	14.10000038	-0.68	-0.59	-0.5		Uganda
C256	Uganda Plasma Box #2	B	11	Unlikely TB	Negative	Female	92.09999847	13.80000019	-0.36	-1.31	0.52		Uganda
C257	Uganda Plasma Box #2	B	12	Unlikely TB	Negative	Female	96.40000153	14	-0.4	-0.47	-0.2		Uganda
C258	Uganda Plasma Box #2	C	1	Unlikely TB	Negative	Female	107.6999969	17.10000038	-0.43	-0.36	-0.39		Uganda
C259	Uganda Plasma Box #2	C	2	Unconfirmed TB	Negative	Female	87	10.19999981	-1.29	-0.18	-1.78		Uganda
C260	Uganda Plasma Box #2	C	3	Unconfirmed TB	Positive	Male	133	25		-1.66			Uganda
C261	Uganda Plasma Box #2	C	4	Confirmed TB	Negative	Female	124.9000015	23.29999924		-2.35		1	Uganda
C262	Uganda Plasma Box #2	C	5	Confirmed TB	Positive	Female	102.8000031	16	-1.8	-2.61	-0.04	1	Uganda
C263	Uganda Plasma Box #2	C	6	Unlikely TB	Negative	Female	83.19999695	10.30000019	-1.26	-1.39	-0.52		Uganda
C264	Uganda Plasma Box #2	C	7	Unlikely TB	Negative	Male	73	9.600000381	1.24	1.56	0.66		Uganda
C265	Uganda Plasma Box #2	C	8	Unlikely TB	Negative	Female	85.30000305	11.39999962	0.87	1.58	0.1		Uganda
C266	Uganda Plasma Box #2	C	9	Confirmed TB	Negative	Male	73	6.599999905	-5.39	-5.56	-3.98	1	Uganda
C267	Uganda Plasma Box #2	C	10	Unlikely TB	Negative	Male	114.8000031	20.39999962	-0.13	-0.36	0.05		Uganda
C268	Uganda Plasma Box #2	C	11	Unconfirmed TB	Negative	Male	70	6.5	-3.58	-2.55	-3.28	1	Uganda
C269	Uganda Plasma Box #2	C	12	Unlikely TB	Negative	Male	87.19999695	13.80000019	0.75	-0.63	1.48		Uganda
C270	Uganda Plasma Box #2	D	1	Confirmed TB	Negative	Female	111.3000031	19.20000076	-0.33	-0.75	0.04		Uganda
C271	Uganda Plasma Box #2	D	2	Unlikely TB	Negative	Male	63.20000076	5.199999809	-5.16	-5.39	-3.43	1	Uganda
C272	Uganda Plasma Box #2	D	3	Unconfirmed TB	Positive	Female	128.1999969	25.60000038	0.84	1.35			Uganda
C273	Uganda Plasma Box #2	D	4	Confirmed TB	Positive	Female	107.1999969	18.20000076	0.88	1.04	0.39		Uganda
C274	Uganda Plasma Box #2	D	5	Unconfirmed TB	Negative	Male	131.3999939	24.39999962	-0.46	0.49			Uganda
C275	Uganda Plasma Box #2	D	6	Confirmed TB	Negative	Male	141	37.40000153		-1.33			Uganda
C276	Uganda Plasma Box #2	D	7	Unconfirmed TB	Negative	Female	94.19999695	13.69999981	0.98	1.75	0.01		Uganda
C277	Uganda Plasma Box #2	D	8	Unlikely TB	Negative	Male	104.5	15.5	-1.96	-2.04	-0.88	1	Uganda
C278	Uganda Plasma Box #2	D	9	Unlikely TB	Negative	Male	117.5	22.79999924	-0.63	-1.55	0.69		Uganda
C279	Uganda Plasma Box #2	D	10	Unlikely TB	Negative	Female	79	10.39999962	-1.27	-2.79	0.55	1	Uganda
C280	Uganda Plasma Box #2	D	11	Confirmed TB	Negative	Female	156.5	37.20000076		0.76			Uganda
C281	Uganda Plasma Box #2	D	12	Unlikely TB	Negative	Female	116	20.39999962	-0.64	-0.92	-0.35		Uganda
C282	Uganda Plasma Box #2	E	1	Unconfirmed TB	Negative	Female	80	9.100000381	-0.65	0.42	-1.18		Uganda
C283	Uganda Plasma Box #2	E	2	Confirmed TB	Negative	Female	127.3000031	25.29999924	-0.63	-0.8			Uganda
C284	Uganda Plasma Box #2	E	3	Unconfirmed TB	Positive	Male	107.5999985	16.79999924	-0.65	-0.51	-0.6		Uganda
C285	Uganda Plasma Box #2	E	4	Unconfirmed TB	Negative	Male	93	14.39999962	-0.36	-1.48	0.72		Uganda
C286	Uganda Plasma Box #2	E	5	Unlikely TB	Negative	Male	70.80000305	12.80000019	1.41	-4.25	4.75	1	Uganda
C287	Uganda Plasma Box #2	E	6	Confirmed TB	Negative	Male	136.3000031	29.70000076	-0.11	0			Uganda
C288	Uganda Plasma Box #2	E	7	Unlikely TB	Negative	Male	108.4000015	19.29999924	0.38	-0.34	0.82		Uganda
C289	Uganda Plasma Box #2	E	8	Confirmed TB	Negative	Female	147	32.09999847		-1.63			Uganda
C290	Uganda Plasma Box #2	E	9	Unconfirmed TB	Negative	Female	112.5	21.79999924	-0.15	-1.49	1.09		Uganda
C291	Uganda Plasma Box #2	E	10	Unlikely TB	Negative	Female	91.69999695	13	-0.24	-0.45	-0.06		Uganda
C292	Uganda Plasma Box #2	E	11	Unlikely TB	Negative	Male	117.5	21.39999962	-0.5	-0.8	0.02		Uganda
C293	Uganda Plasma Box #2	E	12	Confirmed TB	Negative	Female	116	25.39999962		-4.28	1.86	1	Uganda
C294	Uganda Plasma Box #2	F	1	Unlikely TB	Negative	Female	79.30000305	8.399999619	-2.64	-2.2	-1.96	1	Uganda
C295	Uganda Plasma Box #2	F	2	Unlikely TB	Negative	Female	99	16.10000038	-0.85	-2.19	0.81	1	Uganda
C296	Uganda Plasma Box #2	F	3	Unlikely TB	Negative	Male	105	14.5	-2.04	-1.32	-1.81		Uganda
C297	Uganda Plasma Box #2	F	4	Unlikely TB	Negative	Female	149.1000061	38.20000076		-0.31			Uganda
C298	Uganda Plasma Box #2	F	5	Unlikely TB	Negative	Female	100.1999969	15.10000038	-0.45	-0.59	-0.13		Uganda
C299	Uganda Plasma Box #2	F	6	Confirmed TB	Negative	Female	102.1999969	15.10000038	-0.45	-0.12	-0.55		Uganda
C300	Uganda Plasma Box #2	F	7	Unconfirmed TB	Negative	Male	120.6999969	24	-0.41	-1.16			Uganda
C301	Uganda Plasma Box #2	F	8	Confirmed TB	Negative	Male	71	9.5	-0.57	-2.88	1.12	1	Uganda
C302	Uganda Plasma Box #2	F	9	Confirmed TB	Positive	Male	65.40000153	6	-3.12	-2.11	-2.58	1	Uganda
C303	Uganda Plasma Box #2	F	10	Unconfirmed TB	Negative	Female	77.59999847	9.399999619	-1.32	-2.2	-0.27	1	Uganda
C304	Uganda Plasma Box #2	F	11	Unlikely TB	Negative	Female	100	14.39999962	0.3	1.3	-0.62		Uganda
C305	Uganda Plasma Box #2	F	12	Unconfirmed TB	Negative	Male	68.69999695	7.300000191	-1.05	-0.01	-1.33		Uganda
C306	Uganda Plasma Box #2	G	1	Unlikely TB	Negative	Male	93.30000305	13.19999981	-1.07	-1.4	-0.43		Uganda
C307	Uganda Plasma Box #2	G	2	Unconfirmed TB	Negative	Female	138.6000061	28.10000038	-0.45	0.4			Uganda
C308	Uganda Plasma Box #2	G	3	Unconfirmed TB	Negative	Male	97.59999847	13.80000019	-0.86	-0.57	-0.79		Uganda
C309	Uganda Plasma Box #2	G	4	Unconfirmed TB	Negative	Male	93.40000153	14.30000019	-0.58	-1.64	0.55		Uganda
C310	Uganda Plasma Box #2	G	5	Unconfirmed TB	Negative	Male	75.09999847	8.5	-1.44	-0.93	-1.4		Uganda
C311	Uganda Plasma Box #2	G	6	Unlikely TB	Negative	Female	119.9000015	22	-0.52	-0.74	-0.35		Uganda
C312	Uganda Plasma Box #2	G	7	Unconfirmed TB	Negative	Male	103	15	-1.05	-0.71	-0.95		Uganda
C313	Uganda Plasma Box #2	G	8	Unlikely TB	Negative	Male	78	9.300000191	-4.32	-6.04	-0.99	1	Uganda
C314	Uganda Plasma Box #2	G	9	Unconfirmed TB	Negative	Female	91.40000153	12.5	-0.13	0.2	-0.44		Uganda
C315	Uganda Plasma Box #2	G	10	Unconfirmed TB	Negative	Male	134.3000031	30.5	0.85	0.74			Uganda
C316	Uganda Plasma Box #2	G	11	Confirmed TB	Negative	Female	88.19999695	11.39999962	-2.06	-2.56	-0.77	1	Uganda
C317	Uganda Plasma Box #2	G	12	Confirmed TB	Negative	Male	74	9	-0.68	-0.83	-0.39		Uganda
C318	Gambia Plasma Box #1	A	1	Confirmed TB	Negative	Male	95.5	11.7	-2.53	-1.62	-2.47		Gambia
C319	Gambia Plasma Box #1	A	2	Confirmed TB	Negative	Female	115	17.2	-1.82	-1.06	-1.97		Gambia
C320	Gambia Plasma Box #1	A	3	Confirmed TB	Negative	Female	117.5	21.5	0.42	0.46	-0.11		Gambia
C321	Gambia Plasma Box #1	A	4	Confirmed TB	Negative	Female	115	17.2	-1.82	-1.06	-1.97		Gambia
C322	Gambia Plasma Box #1	A	5	Confirmed TB	Negative	Female	75	9.2	-1.84	-3.53	0.06	1	Gambia
C323	Gambia Plasma Box #1	A	6	Confirmed TB	Negative	Female	115	17.2	-1.82	-1.06	-1.97		Gambia
C324	Gambia Plasma Box #1	A	7	Confirmed TB	Negative	Female	117.5	21.5	0.42	0.46	-0.11		Gambia
C325	Gambia Plasma Box #1	A	8	Confirmed TB	Negative	Female	142	28.6		-1.35			Gambia
C326	Gambia Plasma Box #1	A	9	Confirmed TB	Negative	Male	120	20.7	0.07	0.82	-0.83		Gambia
C327	Gambia Plasma Box #1	A	10	Confirmed TB	Negative	Female	142	28.6		-1.35			Gambia
C328	Gambia Plasma Box #1	A	11	Confirmed TB	Negative	Male	92	12.9	-0.97	-1.26	-0.43		Gambia
C329	Gambia Plasma Box #1	A	12	Confirmed TB	Negative	Female	142	28.6		-1.35			Gambia
C330	Gambia Plasma Box #1	B	1	Confirmed TB	Negative	Male	114	17.6	-1.17	-0.4	-1.44		Gambia
C331	Gambia Plasma Box #1	B	2	Confirmed TB	Negative	Male	95	11.7	-1.87	-0.63	-2.36		Gambia
C332	Gambia Plasma Box #1	B	3	Confirmed TB	Negative	Female	117.5	21.5	0.42	0.46	-0.11		Gambia
C333	Gambia Plasma Box #1	B	4	Confirmed TB	Negative	Male	92	12.9	-0.97	-1.26	-0.43		Gambia
C334	Gambia Plasma Box #1	B	5	Confirmed TB	Negative	Male	95	11.7	-1.87	-0.63	-2.36		Gambia
C335	Gambia Plasma Box #1	B	6	Confirmed TB	Negative	Male	82	8.7	-2.8	-1.65	-2.75		Gambia
C336	Gambia Plasma Box #1	B	7	Confirmed TB	Negative	Male	82	8.7	-2.8	-1.65	-2.75		Gambia
C337	Gambia Plasma Box #1	B	8										Gambia
C338	Gambia Plasma Box #1	B	9	Confirmed TB	Negative	Male	95.6	12.7	-1.54	-1.07	-1.42		Gambia
C339	Gambia Plasma Box #1	B	10	Confirmed TB	Negative	Female	142	28.6		-1.35			Gambia
C340	Gambia Plasma Box #1	B	11	Confirmed TB	Negative	Female	63	6.2	-2.88	-3.88	-0.72	1	Gambia
C341	Gambia Plasma Box #1	B	12	Confirmed TB	Negative	Male	92	12.9	-0.97	-1.26	-0.43		Gambia
C342	Gambia Plasma Box #1	C	1	Confirmed TB	Negative	Male	82	8.7	-2.8	-1.65	-2.75		Gambia
C343	Gambia Plasma Box #1	C	2	Confirmed TB	Negative	Female	84	10.4	-2.32	-2.9	-0.61	1	Gambia
C344	Gambia Plasma Box #1	C	3	Confirmed TB	Negative	Male	162	44.7		-0.15			Gambia
C345	Gambia Plasma Box #1	C	4	Confirmed TB	Negative	Male	95.6	12.7	-1.54	-1.07	-1.42		Gambia
C346	Gambia Plasma Box #1	C	5	Confirmed TB	Negative	Male	82	8.7	-2.8	-1.65	-2.75		Gambia
C347	Gambia Plasma Box #1	C	6	Confirmed TB	Negative	Male	95.6	12.7	-1.54	-1.07	-1.42		Gambia
C348	Gambia Plasma Box #1	C	7	Confirmed TB	Negative	Male	120	20.7	0.07	0.82	-0.83		Gambia
C349	Gambia Plasma Box #1	C	8	Confirmed TB	Negative	Male	114	17.6	-1.17	-0.4	-1.44		Gambia
C350	Gambia Plasma Box #1	C	9	Confirmed TB	Negative	Female	134	19.6		-3.22		1	Gambia
C351	Gambia Plasma Box #1	C	10	Confirmed TB	Negative	Female	63	6.2	-2.88	-3.88	-0.72	1	Gambia
C352	Gambia Plasma Box #1	C	11	Confirmed TB	Negative	Female	84	10.4	-2.32	-2.9	-0.61	1	Gambia
C353	Gambia Plasma Box #1	C	12	Unconfirmed TB	Negative	Female	80	11.2	0.25	-1.19	1.15		Gambia
C354	Gambia Plasma Box #1	D	1	Unconfirmed TB	Negative	Male	127	18.9	-1.45	1			Gambia
C355	Gambia Plasma Box #1	D	2	Unconfirmed TB	Negative	Male	139	27		-0.61			Gambia
C356	Gambia Plasma Box #1	D	3	Unconfirmed TB	Negative	Female	98	12.5	-1.65	-0.7	-1.83		Gambia
C357	Gambia Plasma Box #1	D	4	Unconfirmed TB	Negative	Female	141	26.1		-0.6			Gambia
C358	Gambia Plasma Box #1	D	5	Unconfirmed TB	Negative	Female	80.5	9.5	-1.57	-1.83	-0.8		Gambia
C359	Gambia Plasma Box #1	D	6	Unconfirmed TB	Negative	Male	139	27		-0.61			Gambia
C360	Gambia Plasma Box #1	D	7	Unconfirmed TB	Negative	Female	80.5	9.5	-1.57	-1.83	-0.8		Gambia
C361	Gambia Plasma Box #1	D	8	Unconfirmed TB	Negative	Female	141	26.1		-0.6			Gambia
C362	Gambia Plasma Box #1	D	9	Unconfirmed TB	Negative	Female	138	21.9		-1.93			Gambia
C363	Gambia Plasma Box #1	D	10	Unconfirmed TB	Negative	Male	65	7	0.81	1.76	-0.46		Gambia
C364	Gambia Plasma Box #1	D	11	Unconfirmed TB	Negative	Male	86	9.8	-3.4	-3.13	-2.29	1	Gambia
C365	Gambia Plasma Box #1	D	12	Unconfirmed TB	Negative	Female	98	10.7	-3.19	-1.22	-3.65		Gambia
C366	Gambia Plasma Box #1	E	1	Unconfirmed TB	Negative	Male	87	11.5	-1.45	-1.82	-0.7		Gambia
C367	Gambia Plasma Box #1	E	2	Unconfirmed TB	Negative	Male	140.5	28.4		-0.39			Gambia
C368	Gambia Plasma Box #1	E	3	Unconfirmed TB	Negative	Female	101	14.3	-0.35	0.48	-0.91		Gambia
C369	Gambia Plasma Box #1	E	4	Unconfirmed TB	Negative	Female	98	10.7	-3.19	-1.22	-3.65		Gambia
C370	Gambia Plasma Box #1	E	5	Unconfirmed TB	Negative	Female	138	21.9		-1.93			Gambia
C371	Gambia Plasma Box #1	E	6										Gambia
C372	Gambia Plasma Box #1	E	7	Unconfirmed TB	Negative	Female	98	12.5	-1.65	-0.7	-1.83		Gambia
C373	Gambia Plasma Box #1	E	8	Unconfirmed TB	Negative	Male	95.8	13.1	-2.18	-2.46	-1.06	1	Gambia
C374	Gambia Plasma Box #1	E	9	Unconfirmed TB	Negative	Male	105	13.5	-1.81	-0.13	-2.71		Gambia
C375	Gambia Plasma Box #1	E	10	Unconfirmed TB	Negative	Male	107	16.8	-0.31	-0.05	-0.47		Gambia
C376	Gambia Plasma Box #1	E	11	Unconfirmed TB	Negative	Female	90	10.5	-1.43	0.03	-2.16		Gambia
C377	Gambia Plasma Box #1	E	12	Unconfirmed TB	Negative	Male	75	9	-0.63	-0.31	-0.66		Gambia
C378	Gambia Plasma Box #1	F	1	Unconfirmed TB	Negative	Female	81	7.4	-4.28	-2.56	-3.85	1	Gambia
C379	Gambia Plasma Box #1	F	2	Unlikely TB	Negative	Male	134	24.3	-1.66	-0.59			Gambia
C380	Gambia Plasma Box #1	F	3	Unlikely TB	Negative	Male	102	15.1	-0.47	-0.05	-0.65		Gambia
C381	Gambia Plasma Box #1	F	4	Unlikely TB	Negative	Female	133.5	28.8		-1.73			Gambia
C382	Gambia Plasma Box #1	F	5	Unlikely TB	Negative	Male	81	10.4	-1.08	-1.72	-0.27		Gambia
C383	Gambia Plasma Box #1	F	6	Unlikely TB	Negative	Male	151	37.4		0.27			Gambia
C384	Gambia Plasma Box #1	F	7	Unlikely TB	Negative	Male	127	21.8	-1.81	-0.93			Gambia
C385	Gambia Plasma Box #1	F	8	Unlikely TB	Negative	Female	77	8.9	-1.49	-1.9	-0.76		Gambia
C386	Gambia Plasma Box #1	F	9	Unlikely TB	Negative	Female	73	7.9	-1.24	-0.85	-1.18		Gambia
C387	Gambia Plasma Box #1	F	10	Unlikely TB	Negative	Male	130.5	25	-0.12	0.57			Gambia
C388	Gambia Plasma Box #1	F	11	Unlikely TB	Negative	Male	135.5	29.3	0.95	1.46			Gambia
C389	Gambia Plasma Box #1	F	12										Gambia
C390	Gambia Plasma Box #1	G	1										Gambia
C391	Gambia Plasma Box #1	G	2										Gambia
C392	Gambia Plasma Box #1	G	3										Gambia
C393	Gambia Plasma Box #1	G	4										Gambia
C394	Gambia Plasma Box #1	G	5										Gambia
C395	Gambia Plasma Box #1	G	6										Gambia
C396	Gambia Plasma Box #1	G	7										Gambia
C397	Gambia Plasma Box #1	G	8										Gambia
C398	Gambia Plasma Box #1	G	9										Gambia
C399	Gambia Plasma Box #1	G	10										Gambia
C400	Gambia Plasma Box #1	G	11										Gambia
C401	Gambia Plasma Box #1	G	12	Unlikely TB	Negative	Female	115	16.5	-1.42	-0.02	-2.44		Gambia
C402	Gambia Plasma Box #1	H	1	Unlikely TB	Negative	Female	131	27.3	-0.2	-0.24			Gambia
C403	Gambia Plasma Box #1	H	2	Unlikely TB	Negative	Female	159.2	50.9		-0.08			Gambia
C404	Gambia Plasma Box #1	H	3	Unlikely TB	Negative	Female	83	9.9	-1.93	-1.98	-0.93		Gambia
C405	Gambia Plasma Box #1	H	4	Unlikely TB	Negative	Male	87	12.2	0.98	1.76	0.04		Gambia
C406	Gambia Plasma Box #1	H	5	Unlikely TB	Negative	Female	173	52.6		1.9			Gambia
C407	Gambia Plasma Box #1	H	6	Unlikely TB	Negative	Female	143	24		-0.3			Gambia
C408	Gambia Plasma Box #1	H	7	Unlikely TB	Negative	Female	80	10.8	-1.45	-3.2	0.75	1	Gambia
C409	Gambia Plasma Box #1	H	8	Unlikely TB	Negative	Male	110	17	-0.56	0.01	-0.99		Gambia
C410	Gambia Plasma Box #1	H	9	Unlikely TB	Negative	Male	140.5	28.2		-0.39			Gambia
C411	Gambia Plasma Box #1	H	10	Unlikely TB	Negative	Female	87	12.4	1.21	1.42	0.46		Gambia
C412	Gambia Plasma Box #1	H	11	Unlikely TB	Negative	Female	168.3	57.8		1.23			Gambia
C413	Gambia Plasma Box #1	H	12	Unlikely TB	Negative	Female	115.4	17.3	-0.35	1.26	-2		Gambia
C414	Gambia Plasma Box #2	A	1	Unlikely TB	Negative	Male	125.6	22.2	-0.22	0.73			Gambia
C415	Gambia Plasma Box #2	A	2	Unlikely TB	Negative	Female	130.5	20.9	-1.17	0.68			Gambia
C416	Gambia Plasma Box #2	A	3	Unlikely TB	Negative	Female	71	8.2	-1.49	-2.72	-0.22	1	Gambia
C417	Gambia Plasma Box #2	A	4	Unlikely TB	Negative	Female	120.5	21	-0.41	-0.06			Gambia
C418	Gambia Plasma Box #2	A	5	Unlikely TB	Negative	Female	135.3	29.6	-0.44	-0.52			Gambia
C419	Gambia Plasma Box #2	A	6	Unlikely TB	Negative	Male	66	7.8	-5.22	-8.73	0.47	1	Gambia
C420	Gambia Plasma Box #2	A	7	Unlikely TB	Negative	Male	141	31.5	0.72	1.4			Gambia
C421	Gambia Plasma Box #2	A	8	Unlikely TB	Negative	Female	155.5	39.2		0.62			Gambia
C422	Gambia Plasma Box #2	A	9	Unlikely TB	Negative	Male	141.5	24.4		-1.96			Gambia
C423	Gambia Plasma Box #2	A	10	Unlikely TB	Negative	Female	124.5	21.9	-0.86	-0.35			Gambia
C424	Gambia Plasma Box #2	A	11	Unlikely TB	Negative	Male	87.5	11.7	-0.98	-1.1	-0.61		Gambia
C425	Gambia Plasma Box #2	A	12	Unlikely TB	Negative	Female	131	28.9	0.14	-0.24			Gambia
C426	Gambia Plasma Box #2	B	1	Unlikely TB	Negative	Male	86	10.4	-2.21	-1.93	-1.52		Gambia
C427	Gambia Plasma Box #2	B	2	Unlikely TB	Negative	Male	147	29.9		0.58			Gambia
C428	Gambia Plasma Box #2	B	3	Unlikely TB	Negative	Male	126	23.9	-0.44	-0.22			Gambia
C429	Gambia Plasma Box #2	B	4	Unlikely TB	Negative	Female	145	31		0			Gambia
C430	Gambia Plasma Box #2	B	5	Unlikely TB	Negative	Male	145	33.1		-1.49			Gambia
C431	Gambia Plasma Box #2	B	6	Unlikely TB	Negative	Female	113	16.7	-2.81	-2.34	-1.85	1	Gambia
C432	Gambia Plasma Box #2	B	7	Unlikely TB	Negative	Female	135	28		-3.08		1	Gambia
C433	Gambia Plasma Box #2	B	8	Unlikely TB	Negative	Male	75.2	19.2	7.31	-0.23	9.43		Gambia
C434	Gambia Plasma Box #2	B	9	Unlikely TB	Negative	Female	100	15.2	-1.13	-1.78	-0.02		Gambia
C435	Gambia Plasma Box #2	B	10	Unlikely TB	Negative	Female	139	28.1	-0.75	0.06			Gambia
C436	Gambia Plasma Box #2	B	11	Unlikely TB	Negative	Female	155	45.1		-0.69			Gambia
C437	Gambia Plasma Box #2	B	12	Unlikely TB	Negative	Female	130.4	23	-1.29	-0.34			Gambia
C566	PRO South Africa Plasma Box #1	A	1	Unlikely TB	Positive	Male	83	10	-2.230000019	-2.279999971	-1.4	1	South Africa
C567	PRO South Africa Plasma Box #1	A	2	Unlikely TB	Negative	Male	80	12.89999962	0.699999988	-2.269999981	2.45	1	South Africa
C568	PRO South Africa Plasma Box #1	A	3	Unlikely TB	Negative	Male	93	12.80000019	-1.120000005	-1.129999995	-0.75		South Africa
C569	PRO South Africa Plasma Box #1	A	4	Confirmed TB	Positive	Male	88	12.10000038	-1.559999943	-2.420000076	-0.31	1	South Africa
C570	PRO South Africa Plasma Box #1	A	5	Confirmed TB	Negative	Female	76	8.899999619	-1.769999981	-5.579999924	1.78	1	South Africa
C571	PRO South Africa Plasma Box #1	A	6	Unlikely TB	Positive	Female	106	17.89999962	0.720000029	0.689999998	0.47		South Africa
C572	PRO South Africa Plasma Box #1	A	7	Unlikely TB	Positive	Female	142	38.1		-1.950000048			South Africa
C573	PRO South Africa Plasma Box #1	A	8	Unlikely TB	Negative	Male	103	14.5	-1.110000014	-0.370000005	-1.37		South Africa
C574	PRO South Africa Plasma Box #1	A	9	Unlikely TB	Negative	Male	87	12.80000019	-0.680000007	-2.039999962	0.62	1	South Africa
C575	PRO South Africa Plasma Box #1	A	10	Unconfirmed TB	Positive	Male	89	11	-1.570000052	-0.779999971	-1.78		South Africa
C576	PRO South Africa Plasma Box #1	A	11	Unlikely TB	Negative	Female	94	10	-3.74000001	-2.289999962	-3.62	1	South Africa
C577	PRO South Africa Plasma Box #1	A	12	Confirmed TB	Negative	Male	96	14.5	-0.99000001	-1.809999943	0.17		South Africa
C578	PRO South Africa Plasma Box #1	B	1	Confirmed TB	Negative	Female	52	3.700000048	-2.170000076	-2.160000086	-0.27	1	South Africa
C579	PRO South Africa Plasma Box #1	B	2	Unlikely TB	Positive	Female	86	12.39999962	-0.330000013	-1.539999962	0.7		South Africa
C580	PRO South Africa Plasma Box #1	B	3	Unlikely TB	Negative	Male		15.69999981	0.189999998				South Africa
C581	PRO South Africa Plasma Box #1	B	4	Unlikely TB	Negative	Male	78	9.899999619	-0.829999983	-1.450000048	-0.22		South Africa
C582	PRO South Africa Plasma Box #1	B	5	Unlikely TB	Negative	Male		10	-0.360000014				South Africa
C583	PRO South Africa Plasma Box #1	B	6	Confirmed TB	Negative	Male	71	8.699999809	-1.360000014	-2.859999895	0.07	1	South Africa
C584	PRO South Africa Plasma Box #1	B	7	Unconfirmed TB	Negative	Female	112	20.29999924	1.789999962	2.480000019	0.47		South Africa
C585	PRO South Africa Plasma Box #1	B	8	Unconfirmed TB	Negative	Female	57	4.400000095	-2.839999914	-2.079999924	-1.63	1	South Africa
C586	PRO South Africa Plasma Box #1	B	9	Confirmed TB	Negative	Male	62	6.099999905	-2.480000019	-2.819999933	-0.82	1	South Africa
C586	PRO South Africa Plasma Box #1	B	9	Confirmed TB	Negative	Male	62	6.099999905	-2.480000019	-2.819999933	-0.82	1	South Africa
C587	PRO South Africa Plasma Box #1	B	10	Confirmed TB	Negative	Female	73	8.300000191	0.550000012	2.220000029	-0.61		South Africa
C588	PRO South Africa Plasma Box #1	B	11	Confirmed TB	Negative	Female	59	6.800000191	-0.050000001	-2.160000086	2.02	1	South Africa
C589	PRO South Africa Plasma Box #1	B	12	Unconfirmed TB	Negative	Female	95	14.69999981	-0.340000004	-1.320000052	0.62		South Africa
C590	PRO South Africa Plasma Box #1	C	1	Confirmed TB	Negative	Male	97	13.69999981	-1.809999943	-2.170000076	-0.75	1	South Africa
C591	PRO South Africa Plasma Box #1	C	2	Confirmed TB	Positive	Female	82	7.699999809	-4.079999924	-2.420000076	-3.81	1	South Africa
C592	PRO South Africa Plasma Box #1	C	3	Confirmed TB	Positive	Male	99	17	-0.899999976	-2.779999971		1	South Africa
C593	PRO South Africa Plasma Box #1	C	4	Confirmed TB	Positive	Female	84	10.60000038	-2.569999933	-3.480000019	-0.57	1	South Africa
C594	PRO South Africa Plasma Box #1	C	5	Confirmed TB	Positive	Male	82	8.100000381	-3.75	-2.180000067	-3.8	1	South Africa
C595	PRO South Africa Plasma Box #1	C	6	Confirmed TB	Negative	Female	92	12.39999962	-0.389999986	0.029999999	-0.66		South Africa
C596	PRO South Africa Plasma Box #1	C	7	Confirmed TB	Negative	Male	60	5.099999905	-4.070000172	-3.99000001	-1.99	1	South Africa
C596	PRO South Africa Plasma Box #1	C	7	Confirmed TB	Negative	Male	60	5.099999905	-4.070000172	-3.99000001	-1.99	1	South Africa
C597	PRO South Africa Plasma Box #1	C	8	Confirmed TB	Negative	Male	70	7.199999809	-2.75999999	-2.630000114	-1.96	1	South Africa
C598	PRO South Africa Plasma Box #1	C	9	Unlikely TB	Positive	Male	96	16.39999962	-1.019999981	-3.210000038		1	South Africa
C599	PRO South Africa Plasma Box #1	C	10	Confirmed TB	Positive	Female	103	15.60000038	-0.810000002	-0.930000007	-0.36		South Africa
C600	PRO South Africa Plasma Box #1	C	11	Unlikely TB	Negative	Female	87	12.30000019	-1.669999957	-3.180000067	0.37	1	South Africa
C601	PRO South Africa Plasma Box #1	C	12	Unlikely TB	Positive	Female	99	13	-2.609999895	-2.269999981		1	South Africa
C602	PRO South Africa Plasma Box #1	D	1	Confirmed TB	Negative	Female	82	11.10000038	0.289999992	-0.319999993	0.6		South Africa
C603	PRO South Africa Plasma Box #1	D	2	Unlikely TB	Negative	Male	72	7.900000095	-2.700000048	-3.390000105	-1.43	1	South Africa
C604	PRO South Africa Plasma Box #1	D	3	Unconfirmed TB	Negative	Female	80	10.80000019	-1.269999981	-2.940000057	0.6	1	South Africa
C605	PRO South Africa Plasma Box #1	D	4	Confirmed TB	Negative	Male		5.699999809	-1.870000005				South Africa
C606	PRO South Africa Plasma Box #1	D	5	Unlikely TB	Positive	Female	103	18.89999962	0.109999999	-1.580000043			South Africa
C607	PRO South Africa Plasma Box #1	D	6	Confirmed TB	Negative	Male	77	9.5	-0.920000017	-1.24000001	-0.5		South Africa
C608	PRO South Africa Plasma Box #1	D	7	Confirmed TB	Positive	Female	113	19.79999924	0.379999995	0.409999996			South Africa
C609	PRO South Africa Plasma Box #1	D	8	Unlikely TB	Negative	Male	69	9.899999619	1.220000029	-0.860000014	2.22		South Africa
C610	PRO South Africa Plasma Box #1	D	9	Unconfirmed TB	Negative	Male	71	9.399999619	1.320000052	1.149999976	1		South Africa
C611	PRO South Africa Plasma Box #1	D	10	Unlikely TB	Negative	Male	102	16.60000038	-0.620000005	-1.519999981	0.49		South Africa
C612	PRO South Africa Plasma Box #1	D	11	Unlikely TB	Negative	Male	90	14	-0.219999999	-1.679999948	1.02		South Africa
C613	PRO South Africa Plasma Box #1	D	12	Unlikely TB	Positive	Female	64	5.699999809	-3.75	-3.890000105	-2.09	1	South Africa
C614	PRO South Africa Plasma Box #1	E	1	Unlikely TB	Negative	Female	61	6	-2.829999924	-4.090000153	-0.23	1	South Africa
C615	PRO South Africa Plasma Box #1	E	2	Unlikely TB	Negative	Male	74	9.100000381	-2.670000076	-4.489999771	-0.45	1	South Africa
C616	PRO South Africa Plasma Box #1	E	3	Unlikely TB	Negative	Male	65	6.5	-3.410000086	-4.289999962	-1.38	1	South Africa
C617	PRO South Africa Plasma Box #1	E	4	Unconfirmed TB	Negative	Male	94	13.30000019	-1.440000057	-1.909999967	-0.48		South Africa
C618	PRO South Africa Plasma Box #1	E	5	Confirmed TB	Positive	Female	76	7.900000095	-2.299999952	-1.850000024	-1.92		South Africa
C619	PRO South Africa Plasma Box #1	E	6	Unlikely TB	Negative	Female	77	7.800000191	-3.109999895	-2.650000095	-2.3	1	South Africa
C620	PRO South Africa Plasma Box #1	E	7	Confirmed TB	Negative	Male	97	10	-1.659999967	3.130000114	-4.56		South Africa
C621	PRO South Africa Plasma Box #1	E	8	Confirmed TB	Negative	Male	86	10	-2.569999933	-1.980000019	-2.23		South Africa
C622	PRO South Africa Plasma Box #1	E	9	Unlikely TB	Negative	Male	77	8	-2.25	-0.75	-2.66		South Africa
C623	PRO South Africa Plasma Box #1	E	10	Unlikely TB	Positive	Male	75			-3.680000067		1	South Africa
C624	PRO South Africa Plasma Box #1	E	11	Unconfirmed TB	Negative	Male	101	15	-0.219999999	0.230000004	-0.51		South Africa
C625	PRO South Africa Plasma Box #1	E	12	Confirmed TB	Positive	Male	101	11.5	-5.170000076	-4.019999981		1	South Africa
C626	PRO South Africa Plasma Box #1	F	1	Unconfirmed TB	Positive	Male	85	9	-3.710000038	-2.799999952	-3.31	1	South Africa
C627	PRO South Africa Plasma Box #1	F	2	Unconfirmed TB	Negative	Male	97	16	0.460000008	-0.50999999	1.15		South Africa
C628	PRO South Africa Plasma Box #1	F	3	Confirmed TB	Positive	Male	83	9	-2.640000105	-1.370000005	-2.76		South Africa
C629	PRO South Africa Plasma Box #1	F	4	Unlikely TB	Negative	Male	89	10.80000019	-1.50999999	-0.360000014	-2.02		South Africa
C630	PRO South Africa Plasma Box #1	F	5	Confirmed TB	Positive	Female	105	16.10000038	-0.850000024	-0.930000007	-0.45		South Africa
C631	PRO South Africa Plasma Box #1	F	6	Unlikely TB	Negative	Male	107	16	0	1.179999948	-1.05		South Africa
C632	PRO South Africa Plasma Box #1	F	7	Unlikely TB	Positive	Female	111	19	-1.379999995	-2.150000095		1	South Africa
C633	PRO South Africa Plasma Box #1	F	8	Unconfirmed TB	Positive	Male	93	12.19999981	-2.170000076	-2.220000029	-1.37	1	South Africa
C634	PRO South Africa Plasma Box #1	F	9	Unlikely TB	Negative	Male	94	15	0.75	0.109999999	1		South Africa
C635	PRO South Africa Plasma Box #1	F	10	Unlikely TB	Positive	Female	79	9.199999809	-1.340000033	-1.460000038	-0.82		South Africa
C636	PRO South Africa Plasma Box #1	F	11	Confirmed TB	Positive	Female	95	14.19999981	-1.330000043	-2.420000076	0.24	1	South Africa
C637	PRO South Africa Plasma Box #1	F	12	Unlikely TB	Positive	Male	116	20.5		-3.539999962		1	South Africa
C638	PRO South Africa Plasma Box #1	G	1	Confirmed TB	Positive	Female	126	26	0.920000017	0.930000007			South Africa
C638	PRO South Africa Plasma Box #1	G	1	Confirmed TB	Positive	Female	126	26	0.920000017	0.930000007			South Africa
C639	PRO South Africa Plasma Box #1	G	2	Unconfirmed TB	Positive	Female	84	9	-2.660000086	-1.529999971	-2.5		South Africa
C640	PRO South Africa Plasma Box #1	G	3	Confirmed TB	Negative	Male	55	4	-4.409999847	-4.110000134	-1.53	1	South Africa
C641	PRO South Africa Plasma Box #1	G	4	Unconfirmed TB	Negative	Female	71	7.400000095	-1.029999971	0.02	-1.39		South Africa
C642	PRO South Africa Plasma Box #1	G	5	Unconfirmed TB	Positive	Female	86	10.10000038	-2.519999981	-2.299999952	-1.64	1	South Africa
C643	PRO South Africa Plasma Box #1	G	6	Unconfirmed TB	Positive	Female	95	18	0.239999995	-2.579999924	2.75	1	South Africa
C644	PRO South Africa Plasma Box #1	G	7	Unlikely TB	Negative	Male	79	12	0.899999976	-1.080000043	1.83		South Africa
C645	PRO South Africa Plasma Box #1	G	8	Unconfirmed TB	Negative	Male	57	5.800000191	-1.210000038	-2.710000038	1.43	1	South Africa
C646	PRO South Africa Plasma Box #1	G	9	Unlikely TB	Negative	Female	89	15	1.289999962	-0.469999999	2.06		South Africa
C647	PRO South Africa Plasma Box #1	G	10	Confirmed TB	Negative	Male	48	3.400000095	-3.410000086	-4.860000134	1.54	1	South Africa
C648	PRO South Africa Plasma Box #1	G	11	Confirmed TB	Positive	Male	109	17	-1.159999967	-1.029999971			South Africa
C649	PRO South Africa Plasma Box #1	G	12	Confirmed TB	Negative	Female	77	8	-2.619999886	-2.230000019	-2	1	South Africa
C650	PRO South Africa Plasma Box #1	H	1	Confirmed TB	Negative	Male	61	5.599999905	-2.440000057	-2.089999914	-1.37	1	South Africa
C651	PRO South Africa Plasma Box #1	H	2	Unlikely TB	Negative	Female	91	12	-1.99000001	-2.390000105	-0.82	1	South Africa
C652	PRO South Africa Plasma Box #1	H	3	Unconfirmed TB	Positive	Male	64	8	-0.25999999	-2.25	1.54	1	South Africa
C653	PRO South Africa Plasma Box #1	H	4	Confirmed TB	Negative	Female	64	9.600000381	1.929999948	-1.269999981	3.52		South Africa
C654	PRO South Africa Plasma Box #1	H	5	Unlikely TB	Negative	Male	117	15	-1.059999943	2.460000038	-3.86		South Africa
C655	PRO South Africa Plasma Box #1	H	6	Unlikely TB	Negative	Male	100	14.19999981	-1.700000048	-1.75999999	-0.97		South Africa
C656	PRO South Africa Plasma Box #1	H	7	Unconfirmed TB	Negative	Female	80	9	-2.440000057	-2.390000105	-1.47	1	South Africa
C657	PRO South Africa Plasma Box #1	H	8	Unlikely TB	Positive	Female	82	9	0.129999995	3.319999933	-1.8		South Africa
C658	PRO South Africa Plasma Box #1	H	9	Confirmed TB	Negative	Female	54	4.5	-1.840000033	-2.480000019	0.53	1	South Africa
C659	PRO South Africa Plasma Box #1	H	10	Confirmed TB	Positive	Female	115	25	0.600000024	-1.190000057			South Africa
C659	PRO South Africa Plasma Box #1	H	10	Confirmed TB	Positive	Female	115	25	0.600000024	-1.190000057			South Africa
C660	PRO South Africa Plasma Box #2	H	11	Confirmed TB	Positive	Male	56	4.400000095	-4.550000191	-4.869999886	-1.12	1	South Africa
C661	PRO South Africa Plasma Box #2	H	12	Unlikely TB	Negative	Male	76	11.30000019	1.309999943	-0.209999993	1.79		South Africa
C662	PRO South Africa Plasma Box #2	A	1	Confirmed TB	Positive	Male	113	18	-1.480000019	-1.220000029			South Africa
C663	PRO South Africa Plasma Box #2	A	2	Confirmed TB	Negative	Male	66	8.300000191	1.159999967	0.439999998	1.21		South Africa
C664	PRO South Africa Plasma Box #2	A	3	Confirmed TB	Negative	Male	64	7	0.689999998	1.100000024	-0.04		South Africa
C665	PRO South Africa Plasma Box #2	A	4	Confirmed TB	Negative	Male	94	12	-2.819999933	-2.779999971	-1.8	1	South Africa
C666	PRO South Africa Plasma Box #2	A	5	Confirmed TB	Negative	Female	54	4.199999809	-3.440000057	-3.799999952	-0.23	1	South Africa
C667	PRO South Africa Plasma Box #2	A	6	Confirmed TB	Positive	Male	53	6	-1.159999967	-4.96999979	4.54	1	South Africa
C668	PRO South Africa Plasma Box #2	A	7	Unlikely TB	Negative	Female	75	8.399999619	1.039999962	3.869999886	-0.96		South Africa
C669	PRO South Africa Plasma Box #2	A	8	Unconfirmed TB	Positive	Female	62	7.300000191	0.879999995	-0.270000011	1.45		South Africa
C670	PRO South Africa Plasma Box #2	A	9	Confirmed TB	Negative	Female	92	16	1.080000043	-0.829999983	2.12		South Africa
C671	PRO South Africa Plasma Box #2	A	10	Confirmed TB	Negative	Male	64	6.900000095	-0.02	0.219999999	-0.22		South Africa
C672	PRO South Africa Plasma Box #2	A	11	Unconfirmed TB	Positive	Female	78	8.199999809	-2.289999962	-1.730000019	-1.94		South Africa
