## Supplemental Table S3 for "Plasma proteomics for novel biomarker discovery in childhood tuberculosis"

Protein.ID	GeneName	Log2FC (Confirmed TB / Unlikely TB)	pvalue	qvalue
P01768-20-117	IGHV3-30	1.320119409	9.22E-09	7.92E-06
P01772	IGHV3-33	0.95436223	0.007831367	0.101926433
P04430	IGKV1-16	0.84641295	3.39E-07	5.83E-05
P0DJI9-19-122	SAA2	0.777101295	0.019856371	0.161507749
P01762-20-117	IGHV3-11	0.675854862	0.009496456	0.118223995
A0A075B6R9	IGKV2D-24	0.556747261	0.027029728	0.200546277
Q96PZ0	PUS7	0.551593594	0.183441967	0.525988885
P01742	IGHV1-69	0.547297273	0.04332682	0.256674058
A0A0C4DH31	IGHV1-18	0.51887338	0.002577271	0.046122405
P08637-17-254	FCGR3A	0.502623198	0.005455953	0.079434977
A0A0C4DH29	IGHV1-3	0.499785918	0.002026399	0.041749227
P01619-21-116	IGKV3-20	0.473646731	0.001127765	0.030273429
P06312-21-121	IGKV4-1	0.468438415	0.015713551	0.143595106
A0A0B4J1V2	IGHV2-26	0.465858555	0.000293608	0.013829516
P69892	HBG2	0.45025411	0.00712543	0.097550738
P63261	ACTG1	0.440582655	0.009982303	0.118650186
A0A075B6K4-20-115	IGLV3-10	0.437565032	0.021594835	0.170325801
P04433	IGKV3-11	0.4205313	0.026854251	0.200546277
P01764-20-117	IGHV3-23	0.407449841	0.001872627	0.040682571
P01593	IGKV1D-33	0.404229682	0.000514484	0.017330941
P23381	WARS1	0.388507255	8.23E-08	3.32E-05
P02741	CRP	0.381864865	0.021612936	0.170325801
A0A0B4J1X5	IGHV3-74	0.37522716	0.031322225	0.221273048
A0A0B4J1V6	IGHV3-73	0.364307012	0.032607983	0.225889173
A0A075B6S4-23-117	IGKV1D-17	0.361783229	0.199548412	0.556110785
P0DJI9	SAA2	0.360704838	0.045367016	0.265103854
P07988	SFTPB	0.354131738	4.06E-05	0.002905632
P20742	PZP	0.343019373	0.001118675	0.030273429
P80511	S100A12	0.338104298	0.019219212	0.160256306
Q71U36	TUBA1A	0.336091424	0.000440116	0.016437375
P18827	SDC1	0.330745727	0.000751685	0.023541432
A0A0C4DH25-21-116	IGKV3D-20	0.327261148	0.013687647	0.1338465
P0DJI8	SAA1	0.324653267	0.0675473	0.333886653
P02656-21-99	APOC3	0.321978915	0.039005729	0.243646582
P24158	PRTN3	0.319674419	0.057818058	0.301004315
P01593-23-117	IGKV1D-33	0.316827062	0.133759639	0.45058639
A0A0C4DH24-20-114	IGKV6-21	0.310342603	0.061893737	0.312745412
P01743	IGHV1-46	0.296790342	0.088090974	0.371622968
P01714-21-112	IGLV3-19	0.296037941	0.010699448	0.120074511
P07333	CSF1R	0.292214597	0.001833227	0.040682571
P62753	RPS6	0.285339762	0.268316562	0.626016895
Q03591	CFHR1	0.284993615	0.017192632	0.151061273
P24821	TNC	0.28031372	0.000260305	0.013153044
A0A0C4DH42-20-116	IGHV3-66	0.279706784	0.097336994	0.381319231
Q15365	PCBP1	0.277856126	0.010763373	0.120074511
O75015	FCGR3B	0.274052835	0.228825416	0.58674935
A0A075B6J1-20-123	IGLV5-37	0.270138254	0.013549783	0.1338465
P01700-20-117	IGLV1-47	0.270013578	0.21291842	0.568002867
P08238	HSP90AB1	0.269461533	0.033658096	0.229397769
P09960	LTA4H	0.265396156	0.000794763	0.023541432
P00492	HPRT1	0.257542654	0.013788882	0.1338465
A0A0B4J1Y8-20-123	IGLV9-49	0.25337816	0.096412082	0.381319231
P08833	IGFBP1	0.25202219	0.109328736	0.409338264
Q16853	AOC3	0.251145335	0.096883671	0.381319231
A0A075B6K4	IGLV3-10	0.247048499	0.015261189	0.141129379
A0A0C4DH69-23-117	IGKV1-9	0.245730388	0.251383459	0.613461338
P02776	PF4	0.242941423	0.011080006	0.122022122
P23083	IGHV1-2	0.24264893	0.057383581	0.300564001
P01767-20-116	IGHV3-53	0.242284662	0.403610583	0.729897876
P01602-23-117	IGKV1-5	0.242245044	0.20911699	0.561348419
P35030	PRSS3	0.242122578	0.025722153	0.197279725
P01602	IGKV1-5	0.240646446	0.069575285	0.336359069
Q9BTY2	FUCA2	0.232777901	0.010205477	0.118650186
A0A0B4J1X8-20-118	IGHV3-43	0.22913334	0.073146157	0.351019825
P37837	TALDO1	0.228235107	0.006614369	0.094695713
P08637	FCGR3A	0.227498123	0.01212246	0.128557939
P10124	SRGN	0.225752376	0.24959817	0.613461338
P62328	TMSB4X	0.223784482	0.063363899	0.316451102
P01597	IGKV1-39	0.223430146	0.162266646	0.49781089
P41222	PTGDS	0.220830162	0.013737167	0.1338465
P09211	GSTP1	0.214992938	0.090106606	0.373920649
O75015-17-200	FCGR3B	0.214887109	0.042023049	0.25150678
P00738-162-406	HP	0.211872701	0.303894601	0.645031775
P01714	IGLV3-19	0.211282008	0.016881197	0.151051547
P08590	MYL3	0.21042912	0.05636691	0.297050159
P30043	BLVRB	0.20904127	0.075611131	0.352988921
A0A0C4DH73-23-117	IGKV1-12	0.207991046	0.033057041	0.227167984
P06733	ENO1	0.207681277	0.013411245	0.1338465
P61026	RAB10	0.20645558	0.156662348	0.487583177
P35443	THBS4	0.206003549	0.002230361	0.043542732
P05362	ICAM1	0.205556703	0.000523706	0.017330941
P02675-31-44	FGB	0.205247458	0.30562041	0.645031775
P60709	ACTB	0.203916707	0.017589862	0.152623149
P28066	PSMA5	0.201873863	0.022120744	0.172742899
P01703-20-118	IGLV1-40	0.201257089	0.336062361	0.682452881
Q9H0U4	RAB1B	0.201216613	0.032239198	0.225150171
Q14314	FGL2	0.200597991	0.101633215	0.388013031
A0A075B6Q5	IGHV3-64	0.199940672	0.124858122	0.4345758
P04406	GAPDH	0.19919346	0.028570146	0.20975859
P61088	UBE2N	0.196679191	0.137638226	0.458260604
A0A087WW87	IGKV2-40	0.196641394	0.159789199	0.493855825
P01599	IGKV1-17	0.195892678	0.016329512	0.147653167
P68871	HBB	0.194323964	0.165284385	0.499607445
P01877	IGHA2	0.193708224	0.215430444	0.571328104
Q86UX7	FERMT3	0.192581205	0.03142644	0.221273048
Q9NZP8	C1RL	0.192513295	0.124047798	0.4345758
P43652-22-599	AFM	0.190337098	0.095960458	0.381319231
Q02818	NUCB1	0.190136549	0.110774864	0.411069904
A0A0B4J1V0	IGHV3-15	0.188175761	0.04867917	0.277994065
P05164	MPO	0.184587382	0.1628918	0.497950377
P01833-19-764	PIGR	0.18203878	0.099177831	0.382034782
P08238-2-724	HSP90AB1	0.179996717	0.054902718	0.292928165
P78417	GSTO1	0.178301619	0.098580057	0.381900289
P13796	LCP1	0.177198663	0.010683097	0.120074511
P00738	HP	0.175516604	0.111758037	0.411069904
A0A0B4J1V0-20-119	IGHV3-15	0.175298376	0.208452152	0.561317865
Q14126	DSG2	0.174712459	0.036587173	0.238922042
P61769-21-119	B2M	0.174281584	0.202634081	0.556110785
P18669	PGAM1	0.173449292	0.080477905	0.36576995
Q9ULI3	HEG1	0.173387525	0.081669445	0.367298709
A0A075B6S5	IGKV1-27	0.170417948	0.195325149	0.548314716
P06312	IGKV4-1	0.170296568	0.103855475	0.394742713
O14950	MYL12B	0.169908002	0.220836643	0.576569717
A0A0C4DH33-20-117	IGHV1-24	0.167527545	0.18353919	0.525988885
A0A0A0MS15	IGHV3-49	0.166793747	0.086987094	0.371622968
P61981	YWHAG	0.165389761	0.118660068	0.426481163
P21980	TGM2	0.163778001	0.048125264	0.27744699
P01876	IGHA1	0.163135772	0.068613702	0.334881647
P69905	HBA1	0.161823264	0.215495117	0.571328104
A0A0C4DH43	IGHV2-70D	0.161685687	0.091377003	0.376516554
P30041	PRDX6	0.161453612	0.036670244	0.238922042
P31948	STIP1	0.161370539	0.091608801	0.376516554
P68104	EEF1A1	0.159235898	0.074543191	0.352988811
Q9NZ08	ERAP1	0.159162657	0.020286938	0.162864297
A0A075B6J9	IGLV2-18	0.15831202	0.396990814	0.724960372
O95810	CAVIN2	0.157384967	0.171862766	0.505582588
A0A0B4J1V6-20-119	IGHV3-73	0.154522336	0.14930774	0.473266969
P04075	ALDOA	0.154398007	0.123343301	0.4345758
Q9Y5C1	ANGPTL3	0.154286595	0.094883409	0.381319231
P13798	APEH	0.151734509	0.175983046	0.514181758
Q5TDH0	DDI2	0.151551305	0.049605821	0.278505881
Q04760	GLO1	0.150759549	0.135670734	0.453467552
P00491	PNP	0.150660051	0.058983641	0.303394898
Q9HDC9	APMAP	0.150265901	0.017903306	0.153789402
Q9NT62	ATG3	0.150239889	0.03920846	0.243646582
P40925	MDH1	0.148842469	0.068021146	0.333886653
P49720	PSMB3	0.148392858	0.05977676	0.305644268
A0A087WSY6	IGKV3D-15	0.147331523	0.295972813	0.642021833
P01033-24-207	TIMP1	0.145405342	0.21036042	0.562927105
Q86VB7	CD163	0.144985277	0.051642416	0.284364328
P17987	TCP1	0.143585729	0.039951107	0.245128577
P01591-23-159	JCHAIN	0.143422662	0.30900801	0.647409464
P0DOY3	IGLC3	0.141692833	0.1779459	0.516403812
P30740-1-379	SERPINB1	0.141572015	0.125586949	0.434996731
P49721	PSMB2	0.141550089	0.083806366	0.369177788
P01880-1-384	IGHD	0.141163791	0.376345402	0.707665917
P0DOY2-1-106	IGLC2	0.140879922	0.189080798	0.536040942
Q9NR12	PDLIM7	0.1391258	0.246663732	0.610617134
P50991	CCT4	0.137703674	0.118288842	0.426481163
P22897	MRC1	0.135525322	0.003332856	0.055403657
P19320	VCAM1	0.135057947	0.036036232	0.238922042
Q9Y6R7-24-5405	FCGBP	0.133909206	0.203444488	0.55620823
Q06323	PSME1	0.133657355	0.079051424	0.365081574
A0A0C4DH38	IGHV5-51	0.131983517	0.271832715	0.626016895
P01857	IGHG1	0.131908914	0.037270726	0.238922042
Q15582	TGFBI	0.131393661	0.111805533	0.411069904
P01721-20-117	IGLV6-57	0.130871441	0.349161659	0.693737575
P26641	EEF1G	0.130590467	0.266741135	0.626016895
P35613	BSG	0.129749581	0.221499426	0.576569717
A0A0A0MT36	IGKV6D-21	0.129543333	0.053346121	0.290027329
Q8NBJ4	GOLM1	0.126388797	0.060726918	0.308665225
P30086	PEBP1	0.126358093	0.146132438	0.468475339
P10619	CTSA	0.126020266	0.089476258	0.37310731
P11413	G6PD	0.125441616	0.054737442	0.292928165
P63104	YWHAZ	0.124420951	0.167505174	0.499607445
A0A0C4DH38-20-117	IGHV5-51	0.12089901	0.371482655	0.707665917
P62258	YWHAE	0.120725566	0.089285741	0.37310731
O14786	NRP1	0.120483707	0.109601631	0.409338264
Q06033-35-651	ITIH3	0.117772326	0.396179911	0.724960372
P35606	COPB2	0.117341606	0.165868189	0.499607445
P34932	HSPA4	0.116873394	0.077349031	0.359150367
P05067	APP	0.116618797	0.067759078	0.333886653
Q13418	ILK	0.116335823	0.283588977	0.629119276
Q9Y6R7	FCGBP	0.114667727	0.033915619	0.229397769
P13716	ALAD	0.114562281	0.174666562	0.512077055
P00387	CYB5R3	0.114307896	0.171153246	0.505582588
P13224	GP1BB	0.112888326	0.384181896	0.714312226
P61006	RAB8A	0.11139237	0.367353978	0.707665917
P55058	PLTP	0.111272514	0.107900888	0.406521328
A0A0B4J2H0	IGHV1-69D	0.110875324	0.603526689	0.83114749
P12111	COL6A3	0.110128186	0.026790933	0.200546277
P61204	ARF3	0.109351465	0.267390427	0.626016895
Q14141	SEPTIN6	0.109167503	0.124747653	0.4345758
Q08830	FGL1	0.108569871	0.304305472	0.645031775
P31946	YWHAB	0.108558432	0.490158683	0.775407567
P53396	ACLY	0.108224267	0.055813095	0.295947214
P09486	SPARC	0.107008967	0.127035167	0.436492835
P9WPU7	atpA	0.106563614	0.26093551	0.625525865
P02730	SLC4A1	0.10584384	0.270091672	0.626016895
O14818	PSMA7	0.105321018	0.101379573	0.388013031
P14625	HSP90B1	0.105278384	0.050596589	0.280403033
P00568	AK1	0.104942147	0.106235668	0.402010745
P0DMV8-2-641	HSPA1A	0.104908905	0.201628918	0.556110785
O75083	WDR1	0.104850763	0.058537652	0.302914718
P0DMV8	HSPA1A	0.103249837	0.299602344	0.643085151
Q99969	RARRES2	0.102190988	0.429633978	0.741879384
P07900	HSP90AA1	0.101696132	0.086531349	0.371622968
P01782	IGHV3-9	0.101558183	0.456353514	0.754814762
A0A0B4J2D9-23-117	IGKV1D-13	0.101168979	0.486989858	0.774653231
P27348	YWHAQ	0.100362133	0.203964601	0.55620823
A0A0C4DH34	IGHV4-28	0.099749774	0.508799581	0.776303445
P18206	VCL	0.098762691	0.225891407	0.582704862
P62826	RAN	0.098345754	0.283951359	0.629119276
P02763	ORM1	0.098290584	0.166499157	0.499607445
Q14697	GANAB	0.097468668	0.120307288	0.430599835
Q96NZ9-21-151	PRAP1	0.097028415	0.382733334	0.714312226
P04275	VWF	0.096948836	0.251118942	0.613461338
P25786	PSMA1	0.096935642	0.121415563	0.432763356
P68371	TUBB4B	0.096370157	0.285804724	0.631121485
P60953	CDC42	0.095921205	0.310753585	0.649482554
P07737	PFN1	0.095902163	0.375799235	0.707665917
Q9H299	SH3BGRL3	0.095234458	0.435315735	0.745313038
P00738-19-406	HP	0.094501015	0.392399511	0.721779828
Q13201	MMRN1	0.094282218	0.079985975	0.36576995
Q99439	CNN2	0.094073064	0.26992689	0.626016895
Q12805-18-493	EFEMP1	0.093009194	0.457809652	0.754814762
P08709	F7	0.092842706	0.201823828	0.556110785
P15153	RAC2	0.091209317	0.444442653	0.745656717
P54920	NAPA	0.090369478	0.294993765	0.642021833
P00450-20-1065	CP	0.090095898	0.325222776	0.666336185
P55072	VCP	0.089399489	0.14557088	0.468475339
Q8WUM4	PDCD6IP	0.089295114	0.142966657	0.468475339
P32119	PRDX2	0.088885894	0.463158919	0.759017125
P63241	EIF5A	0.088404655	0.588185037	0.825573443
P52565	ARHGDIA	0.088272426	0.185658198	0.52983519
P02679-27-453	FGG	0.088264501	0.343379878	0.689096985
A0A075B6P5-20-120	IGKV2-28	0.087948411	0.50034112	0.775498353
P16671	CD36	0.087263017	0.514807559	0.776418928
Q92496	CFHR4	0.087191232	0.267666183	0.626016895
Q9H4A9	DPEP2	0.086486684	0.284165633	0.629119276
Q9UL46	PSME2	0.086076147	0.524602265	0.783710167
P01619	IGKV3-20	0.084901419	0.230526757	0.589086258
A0A0B4J1U3	IGLV1-36	0.084099877	0.655768014	0.853981184
Q14254	FLOT2	0.084038004	0.291707858	0.637996957
P49747	COMP	0.083694445	0.130126332	0.441812328
P51149	RAB7A	0.082305871	0.267858503	0.626016895
Q9NTK5	OLA1	0.081088254	0.352453727	0.695994831
P01857-1-330	IGHG1	0.080055889	0.42636025	0.741879384
P25788	PSMA3	0.079750607	0.23352655	0.591738366
Q8WWZ8	OIT3	0.079738695	0.344046833	0.689096985
Q9HBI1	PARVB	0.079430429	0.316808635	0.657339655
O75563	SKAP2	0.079336392	0.271116046	0.626016895
A0A0B4J1Y9	IGHV3-72	0.07931889	0.506697648	0.775852549
P26038	MSN	0.079259619	0.283145669	0.629119276
P49368	CCT3	0.078910786	0.085941314	0.371622968
P60660	MYL6	0.078454489	0.374187475	0.707665917
P12931	SRC	0.078176153	0.231108346	0.589086258
P61626-19-148	LYZ	0.077095399	0.399905336	0.726255144
P61224	RAP1B	0.077044585	0.497450089	0.775498353
P37840-1-140	SNCA	0.076570345	0.41485028	0.737978176
P30153	PPP2R1A	0.076077624	0.279916064	0.629119276
P68032	ACTC1	0.075644023	0.513341923	0.776418928
P17980	PSMC3	0.075394366	0.218656285	0.574938775
P20618	PSMB1	0.074814554	0.300206223	0.643085151
P07437	TUBB	0.073976888	0.347656714	0.692893544
P01024-23-1663	C3	0.073773593	0.424575748	0.741879384
Q99784	OLFM1	0.073353258	0.097660338	0.381319231
P00367	GLUD1	0.073266272	0.375622477	0.707665917
P08134	RHOC	0.073189716	0.154851345	0.483791785
P36980	CFHR2	0.07300238	0.359552409	0.706763203
P68366	TUBA4A	0.072480529	0.488027482	0.774653231
P30048	PRDX3	0.072144746	0.298186555	0.643085151
O00299	CLIC1	0.071785121	0.274285253	0.629119276
P49755	TMED10	0.0717173	0.124959514	0.4345758
P35542	SAA4	0.071442877	0.415417548	0.737978176
P01717	IGLV3-25	0.070925052	0.466659812	0.759017125
P07910	HNRNPC	0.070612003	0.301999121	0.645031775
P16278	GLB1	0.070372999	0.341028761	0.68766128
O15145	ARPC3	0.070194061	0.367079324	0.707665917
Q14766	LTBP1	0.069949989	0.2200526	0.576296291
Q99497	PARK7	0.068307714	0.338776609	0.686342233
O75874	IDH1	0.06788663	0.428914697	0.741879384
O60664	PLIN3	0.067828551	0.424854849	0.741879384
P40197	GP5	0.067546474	0.276202901	0.629119276
P06727	APOA4	0.067471917	0.275972691	0.629119276
Q9H4B7	TUBB1	0.066775714	0.419772013	0.740419218
Q9Y490	TLN1	0.064891382	0.3893321	0.720231801
P11586	MTHFD1	0.064506006	0.390719464	0.720231801
P16157	ANK1	0.064403443	0.262610033	0.625525865
P00352	ALDH1A1	0.064125941	0.39940464	0.726255144
P98160	HSPG2	0.06368251	0.202621431	0.556110785
P04433-21-115	IGKV3-11	0.063559558	0.497158654	0.775498353
P27918	CFP	0.063222221	0.512795173	0.776418928
P02750	LRG1	0.062916419	0.575635722	0.818048136
P01824	IGHV4-39	0.062883843	0.250247283	0.613461338
P48059	LIMS1	0.06267158	0.374757317	0.707665917
P43304	GPD2	0.061948125	0.278241094	0.629119276
Q15404	RSU1	0.061911025	0.50865189	0.776303445
P16452	EPB42	0.061881124	0.250847409	0.613461338
Q15113	PCOLCE	0.061417565	0.438203989	0.745313038
P02750-36-347	LRG1	0.061330271	0.473729898	0.763478391
P01780	IGHV3-7	0.0612244	0.361801195	0.707640902
P11142	HSPA8	0.061084009	0.266828918	0.626016895
P00558	PGK1	0.059893494	0.452530361	0.753247772
P62277	RPS13	0.058564733	0.390285644	0.720231801
O00232	PSMD12	0.057908964	0.430100039	0.741879384
P01031	C5	0.057601091	0.11559312	0.420739367
P48444	ARCN1	0.057267276	0.459894864	0.756800169
Q00013	MPP1	0.056957465	0.491994547	0.775498353
O75844	ZMPSTE24	0.056617336	0.51149043	0.776418928
Q86UD1	OAF	0.056097846	0.397504465	0.724960372
P02788	LTF	0.056021599	0.500904651	0.775498353
P61978	HNRNPK	0.055988462	0.56932512	0.818048136
P01871	IGHM	0.055870644	0.57182391	0.818048136
P23284	PPIB	0.054929726	0.37596548	0.707665917
Q15084	PDIA6	0.054505932	0.503834898	0.775498353
O00187	MASP2	0.0534994	0.320499725	0.660214061
P58546	MTPN	0.05329302	0.334231758	0.680343791
P10643	C7	0.052941035	0.241931035	0.60440207
P02743	APCS	0.052170804	0.448845351	0.750113144
O00410	IPO5	0.052014097	0.35379531	0.697041677
Q06828	FMOD	0.051729439	0.52338893	0.78325974
P48643	CCT5	0.050599895	0.620975982	0.8418937
Q13561	DCTN2	0.050449278	0.512758991	0.776418928
O43866	CD5L	0.050303295	0.515202315	0.776418928
P11166	SLC2A1	0.049978779	0.504053431	0.775498353
Q6UX71	PLXDC2	0.049806087	0.562390283	0.814659786
P61160	ACTR2	0.049696208	0.574151779	0.818048136
P61769	B2M	0.049521439	0.623708409	0.842398622
Q9BUL8	PDCD10	0.049153955	0.596537666	0.830317779
P47756	CAPZB	0.04908254	0.462789826	0.759017125
P37802	TAGLN2	0.048122359	0.622354482	0.8418937
P25787	PSMA2	0.047834114	0.600851873	0.83114749
P16070	CD44	0.047811292	0.649196575	0.852690915
P61163	ACTR1A	0.047759701	0.562151502	0.814659786
P02452	COL1A1	0.047724219	0.630161996	0.84447606
Q9Y230	RUVBL2	0.047105623	0.440772859	0.745313038
P55209	NAP1L1	0.046740381	0.477390423	0.766501633
P00915	CA1	0.04658241	0.530198979	0.786599176
P07195	LDHB	0.046442854	0.457636106	0.754814762
Q86YW5	TREML1	0.046166414	0.629480834	0.84447606
Q14515	SPARCL1	0.045750698	0.442828	0.745656717
P01019	AGT	0.045344478	0.505563536	0.775498353
P18054	ALOX12	0.044745789	0.573263477	0.818048136
P30101	PDIA3	0.044649722	0.40764817	0.731043378
O00151	PDLIM1	0.043735992	0.63787803	0.848200043
P26447	S100A4	0.043724032	0.766816823	0.914855071
P19652	ORM2	0.043192854	0.562365472	0.814659786
P21333	FLNA	0.042653457	0.558040089	0.812468536
P0DP01	IGHV1-8	0.042040714	0.739937009	0.898372224
Q9NZP8-36-487	C1RL	0.041593726	0.594929269	0.830317779
P23142	FBLN1	0.041236947	0.467943744	0.759017125
O43866-20-347	CD5L	0.040899682	0.779107034	0.918515497
P04040	CAT	0.040373104	0.438185446	0.745313038
Q16181	SEPTIN7	0.040303567	0.577503587	0.818048136
Q70J99	UNC13D	0.040005574	0.577318117	0.818048136
P06753	TPM3	0.039988835	0.468310915	0.759017125
P42025	ACTR1B	0.039347032	0.61630424	0.840911283
P04899	GNAI2	0.038039998	0.65450492	0.853981184
P02655-29-101	APOC2	0.037663922	0.866976497	0.958873192
P23142-30-703	FBLN1	0.037150774	0.730639676	0.895320231
Q14247	CTTN	0.036794404	0.761930437	0.910980928
A0A075B6K2	IGLV3-12	0.036759539	0.712905607	0.883673761
P03950	ANG	0.036141157	0.658985329	0.853981184
Q27J81	INF2	0.036000142	0.426186398	0.741879384
P01591	JCHAIN	0.035747164	0.699557461	0.875904309
Q14624-29-661	ITIH4	0.035450398	0.571978523	0.818048136
Q9BSJ8	ESYT1	0.03479297	0.45523662	0.754814762
P05090-21-189	APOD	0.034688776	0.657951334	0.853981184
P36542	ATP5F1C	0.034412962	0.884056955	0.964133715
P01834	IGKC	0.034286244	0.641787217	0.849309649
P19367	HK1	0.034260469	0.64899241	0.852690915
Q96QK1	VPS35	0.034202572	0.481589195	0.770363349
P00734-364-622	F2	0.033478034	0.801043025	0.931072348
P80748	IGLV3-21	0.033392217	0.687849135	0.875904309
Q00610	CLTC	0.033292583	0.476796866	0.766501633
P18428	LBP	0.033171408	0.694118173	0.875904309
P31939	ATIC	0.033075822	0.629619315	0.84447606
Q86VP6	CAND1	0.033010717	0.519612677	0.78032743
P01766	IGHV3-13	0.032542794	0.742824982	0.898713605
Q99623	PHB2	0.032501645	0.657988761	0.853981184
P35579	MYH9	0.032353432	0.591358499	0.828673656
P00338	LDHA	0.032097917	0.629307315	0.84447606
P62805	H4C1	0.031900303	0.715757995	0.884656285
P00918	CA2	0.031898929	0.572116874	0.818048136
P37235	HPCAL1	0.031840112	0.576530102	0.818048136
P21964	COMT	0.031529783	0.636986522	0.848200043
P08567	PLEK	0.031510192	0.607333619	0.833385909
P35908	KRT2	0.031148458	0.601941142	0.83114749
P08514	ITGA2B	0.031109256	0.70153919	0.875904309
P50395	GDI2	0.030781083	0.596160001	0.830317779
P05388	RPLP0	0.030420119	0.632102292	0.845756805
P9WKZ3	Rv3404c	0.030218014	0.917465593	0.973664335
P11277	SPTB	0.030159645	0.587778949	0.825573443
P01024	C3	0.0298804	0.548514667	0.804051363
P07738	BPGM	0.028773564	0.660011996	0.853981184
P13639	EEF2	0.028330409	0.68046028	0.872411015
P06681	C2	0.027907025	0.495128922	0.775498353
P02787-20-698	TF	0.027892007	0.644128223	0.849309649
P40227	CCT6A	0.027753115	0.605932544	0.832793688
P50990	CCT8	0.027369671	0.656600614	0.853981184
Q07954	LRP1	0.026872152	0.597363835	0.830317779
O60814	H2BC12	0.026613329	0.828512918	0.936437627
P04217-22-495	A1BG	0.026155337	0.69009113	0.875904309
Q8WXI7	MUC16	0.026044581	0.82707424	0.936043179
P14618	PKM	0.024573953	0.670517945	0.864827199
O75396	SEC22B	0.024398404	0.78057778	0.918515497
P15814	IGLL1	0.024372533	0.875545141	0.962987549
P48740	MASP1	0.023598958	0.644644809	0.849309649
P15170	GSPT1	0.02325917	0.677651649	0.870108769
P01701	IGLV1-51	0.022882653	0.884198108	0.964133715
Q9UBW5	BIN2	0.022545779	0.698196256	0.875904309
P14780-20-93	MMP9	0.022197193	0.852885594	0.95023181
P68363	TUBA1B	0.021996748	0.818291257	0.93471965
P00740	F9	0.021741269	0.697576596	0.875904309
P02655	APOC2	0.021681532	0.834106663	0.940285595
P22392	NME2	0.020547158	0.779578	0.918515497
P51571	SSR4	0.019735887	0.791501324	0.926293784
P67936	TPM4	0.01960714	0.735066742	0.895806899
Q12805	EFEMP1	0.019499084	0.699028774	0.875904309
P07996	THBS1	0.019212213	0.851302808	0.949803756
P60981	DSTN	0.018996985	0.712504384	0.883673761
P14543	NID1	0.018957645	0.816272474	0.93471965
Q06033	ITIH3	0.018478897	0.695545526	0.875904309
P78371	CCT2	0.018166121	0.705795597	0.879939649
P06737	PYGL	0.018135392	0.81111764	0.93471965
P02747	C1QC	0.017864306	0.776576078	0.918515497
P51148	RAB5C	0.017851233	0.80070176	0.931072348
Q9ULV4	CORO1C	0.017564434	0.695666134	0.875904309
P01833	PIGR	0.01713212	0.783438816	0.919827537
O00187-16-686	MASP2	0.016742377	0.93064206	0.980242267
Q9Y5B9	SUPT16H	0.016620612	0.856798535	0.953354846
O75390	CS	0.016178294	0.762509065	0.910980928
O43707	ACTN4	0.015786641	0.720389241	0.886553521
P63010	AP2B1	0.01575727	0.817322598	0.93471965
P24844	MYL9	0.015194158	0.80667256	0.934441067
Q9NQC3	RTN4	0.015029982	0.807165625	0.934441067
P01817	IGHV2-5	0.01466147	0.903354518	0.973664335
P21926-2-228	CD9	0.01452841	0.911609752	0.973664335
P22792	CPN2	0.014353142	0.808326434	0.934525447
P02549	SPTA1	0.013388902	0.779792361	0.918515497
P05106	ITGB3	0.013135454	0.878543664	0.964133715
Q8NBP7	PCSK9	0.012459353	0.890396645	0.965720604
P55010	EIF5	0.010678187	0.945121102	0.981691689
P12814	ACTN1	0.0102515	0.820462075	0.93471965
P15531	NME1	0.010214316	0.910845827	0.973664335
P22314	UBA1	0.009617256	0.884704032	0.964133715
Q9NQW7	XPNPEP1	0.009479053	0.861493566	0.956102033
O00429	DNM1L	0.009061178	0.889716927	0.965720604
P08603	CFH	0.008663724	0.786356254	0.921527997
Q7Z7M0	MEGF8	0.008366978	0.912440731	0.973664335
P08133	ANXA6	0.00825098	0.967957618	0.99458803
P30740	SERPINB1	0.007978646	0.936552551	0.980242267
Q8NBS9	TXNDC5	0.007398258	0.934902503	0.980242267
P01860	IGHG3	0.007282376	0.918123529	0.973664335
Q14974	KPNB1	0.007139619	0.882066649	0.964133715
Q01518	CAP1	0.006766675	0.911473162	0.973664335
P33151	CDH5	0.006171798	0.912911039	0.973664335
P39656	DDOST	0.005809149	0.915655827	0.973664335
P01701-20-117	IGLV1-51	0.005393205	0.974892895	0.998837578
Q9NP79	VTA1	0.00519649	0.951296394	0.983084784
P61106	RAB14	0.004955618	0.930698514	0.980242267
P35527	KRT9	0.00493563	0.949340014	0.982964042
P38646	HSPA9	0.004791518	0.926167605	0.979775828
Q9Y678	COPG1	0.004659421	0.929625761	0.980242267
O00231	PSMD11	0.004430948	0.942584531	0.980242267
Q15063	POSTN	0.003922359	0.952184564	0.983084784
P23193	TCEA1	0.002010038	0.985443427	0.998951858
Q15762	CD226	0.001564186	0.984184581	0.998951858
P04264	KRT1	0.001188801	0.987115923	0.998951858
P53621	COPA	0.001119877	0.984890613	0.998951858
P04217	A1BG	0.000860087	0.986133847	0.998951858
Q15691	MAPRE1	0.000816248	0.992078047	0.999098419
P08697-40-491	SERPINF2	0.000702023	0.994220712	0.999173537
O14980	XPO1	0.000581815	0.991245209	0.999098419
Q13228	SELENBP1	0.000351154	0.995290524	0.999173537
P05160	F13B	2.16E-05	0.99972589	0.999824065
P04439	HLA-A	-2.46E-05	0.999824065	0.999824065
P06748	NPM1	-0.000549091	0.996847173	0.999173537
A0A0C4DH36	IGHV3-38	-0.000642567	0.996026573	0.999173537
O15511	ARPC5	-0.000789271	0.99211985	0.999098419
P27105	STOM	-0.001246164	0.989154914	0.999098419
Q6IAA8	LAMTOR1	-0.001670296	0.982912092	0.998951858
P10599	TXN	-0.001836077	0.982909871	0.998951858
P09382	LGALS1	-0.002053127	0.982012582	0.998951858
P02775	PPBP	-0.002296957	0.987322616	0.998951858
Q14520	HABP2	-0.002436551	0.955193976	0.985007954
Q9H4M9	EHD1	-0.002686906	0.960304392	0.98808516
P23470	PTPRG	-0.003058374	0.975581755	0.998837578
P01023-24-1474	A2M	-0.003353775	0.969321262	0.99479924
Q14203	DCTN1	-0.003518408	0.949778993	0.982964042
P09493	TPM1	-0.003673583	0.948581147	0.982964042
Q9UK55	SERPINA10	-0.004219926	0.925064256	0.979775828
P61158	ACTR3	-0.004447817	0.941739469	0.980242267
P52907	CAPZA1	-0.004944433	0.938253268	0.980242267
P23526	AHCY	-0.004945402	0.937880866	0.980242267
P01137	TGFB1	-0.005574006	0.940199467	0.980242267
P08571-20-367	CD14	-0.005578786	0.941403897	0.980242267
P16930	FAH	-0.005594402	0.938485943	0.980242267
Q99832	CCT7	-0.006249494	0.906885237	0.973664335
P08493	MGP	-0.007830202	0.96047859	0.98808516
P29350	PTPN6	-0.007937153	0.904839928	0.973664335
Q9P1F3	ABRACL	-0.008439543	0.938501456	0.980242267
Q7L591	DOK3	-0.008464574	0.911586656	0.973664335
Q9NY65	TUBA8	-0.008643506	0.88014087	0.964133715
P35232	PHB	-0.008798067	0.867339313	0.958873192
Q6EMK4	VASN	-0.009964077	0.91802096	0.973664335
Q9UNW1	MINPP1	-0.010495605	0.841840938	0.94404878
P01704	IGLV2-14	-0.010633808	0.916601002	0.973664335
P27824	CANX	-0.01067735	0.830281713	0.937203668
Q04917	YWHAH	-0.011155707	0.840689466	0.943989871
P10599-2-105	TXN	-0.011393166	0.935123274	0.980242267
P04844	RPN2	-0.011752456	0.859908172	0.955577128
Q08380	LGALS3BP	-0.012100577	0.870042239	0.959391891
Q9H4A4	RNPEP	-0.012114739	0.977084519	0.998951858
Q93084	ATP2A3	-0.012230801	0.901510532	0.973664335
P62937	PPIA	-0.012273432	0.879899487	0.964133715
O95479	H6PD	-0.012631751	0.823979226	0.935085712
P02786	TFRC	-0.012981314	0.838869965	0.943179712
P22234	PAICS	-0.013308244	0.783834409	0.919827537
P24534	EEF1B2	-0.013452814	0.868763311	0.959212962
P51884-19-338	LUM	-0.013859732	0.864117858	0.957777084
P04792	HSPB1	-0.01392844	0.899153607	0.973664335
P36955	SERPINF1	-0.014167518	0.824051088	0.935085712
P26927	MST1	-0.014650458	0.821552195	0.93471965
Q16891	IMMT	-0.014679805	0.837191074	0.942525731
P60900	PSMA6	-0.014738685	0.912607424	0.973664335
P07237	P4HB	-0.015054259	0.769486747	0.916767151
Q9H4X1	RGCC	-0.015802887	0.843359477	0.944518632
Q96HC4	PDLIM5	-0.016497747	0.819146796	0.93471965
P06702	S100A9	-0.016553045	0.818539325	0.93471965
Q15019	SEPTIN2	-0.017296586	0.777191267	0.918515497
P13804	ETFA	-0.01742708	0.756002657	0.908260534
Q15366	PCBP2	-0.017427114	0.825743021	0.935769466
P02748	C9	-0.018071772	0.736251072	0.895806899
P01009	SERPINA1	-0.018798575	0.600916559	0.83114749
Q13642	FHL1	-0.019132248	0.798390567	0.931072348
P13645	KRT10	-0.019425002	0.802087937	0.931072348
P48735	IDH2	-0.019540725	0.641636363	0.849309649
Q01813	PFKP	-0.019964869	0.817753033	0.93471965
Q9BZR6	RTN4R	-0.021217072	0.851395684	0.949803756
Q8WUW1	BRK1	-0.021316884	0.770562133	0.916776831
P62906	RPL10A	-0.022071614	0.889870717	0.965720604
Q9BXR6	CFHR5	-0.022141191	0.687928413	0.875904309
P04180	LCAT	-0.022458231	0.740451146	0.898372224
P13591	NCAM1	-0.022535048	0.747698846	0.900829729
P06727-21-396	APOA4	-0.022551925	0.7581154	0.909051585
Q16706	MAN2A1	-0.022601182	0.730606813	0.895320231
P13598	ICAM2	-0.022841288	0.694237321	0.875904309
P54727	RAD23B	-0.023381154	0.820532229	0.93471965
P02745	C1QA	-0.023824908	0.682464383	0.87367646
Q15942	ZYX	-0.023936802	0.618691421	0.840911283
P17301	ITGA2	-0.024272859	0.599216296	0.83114749
P11171	EPB41	-0.024801896	0.735346412	0.895806899
P45974	USP5	-0.025142513	0.659481425	0.853981184
P01034	CST3	-0.02536549	0.727798142	0.894389991
P48163	ME1	-0.025514988	0.734754784	0.895806899
O75636	FCN3	-0.025806569	0.747630476	0.900829729
P62820	RAB1A	-0.026147303	0.814457072	0.93471965
Q13576	IQGAP2	-0.026206597	0.900145751	0.973664335
P02652	APOA2	-0.026686285	0.553004526	0.80787566
P43121	MCAM	-0.026690905	0.71817847	0.88510087
P49913	CAMP	-0.02710578	0.87162375	0.959903591
P02671	FGA	-0.027123972	0.523080133	0.78325974
Q07866	KLC1	-0.027756323	0.708480705	0.880730718
Q6EMK4-24-673	VASN	-0.027783207	0.742496796	0.898713605
Q9Y4I1	MYO5A	-0.027941288	0.542000109	0.79996236
P02788-20-710	LTF	-0.028477198	0.758777633	0.909051585
P23229	ITGA6	-0.028551938	0.544054703	0.80074209
A0A0B4J1Y8	IGLV9-49	-0.029534714	0.796059434	0.930360617
P08195	SLC3A2	-0.02953902	0.610576167	0.836499087
P42785	PRCP	-0.02997012	0.612575922	0.837902415
Q05655	PRKCD	-0.030375097	0.715302697	0.884656285
O00506	STK25	-0.030836648	0.582268742	0.820013262
P61020	RAB5B	-0.03096186	0.676483748	0.86990949
P55058-18-493	PLTP	-0.031136495	0.885566357	0.964133715
P11021	HSPA5	-0.031625983	0.44163485	0.745313038
P02774	GC	-0.031914055	0.466131042	0.759017125
Q02153	GUCY1B1	-0.032919693	0.660120496	0.853981184
P47755	CAPZA2	-0.032935821	0.747720136	0.900829729
P05156	CFI	-0.033152977	0.468066907	0.759017125
P0C0L5	C4B	-0.033333231	0.426797124	0.741879384
P07951	TPM2	-0.033686665	0.627614981	0.84447606
Q9UJU6	DBNL	-0.035311566	0.700642881	0.875904309
P06576	ATP5F1B	-0.035512079	0.444088831	0.745656717
P99999	CYCS	-0.036022293	0.84801782	0.948499098
P62333	PSMC6	-0.036219647	0.514883992	0.776418928
Q16610	ECM1	-0.03630097	0.505426757	0.775498353
Q8NBM8	PCYOX1L	-0.037097217	0.621590494	0.8418937
O15143	ARPC1B	-0.038429757	0.441545791	0.745313038
P05556	ITGB1	-0.039838671	0.418166115	0.739104306
P62937-1-165	PPIA	-0.040357414	0.51954325	0.78032743
P61604	HSPE1	-0.040569689	0.582314424	0.820013262
P02452-1219-1464	COL1A1	-0.040793957	0.801130776	0.931072348
Q13790	APOF	-0.040907167	0.695054898	0.875904309
P02647-25-266	APOA1	-0.041705189	0.581801403	0.820013262
P30044	PRDX5	-0.041883389	0.617269882	0.840911283
P56192	MARS1	-0.042760373	0.54439276	0.80074209
P01718-21-113	IGLV3-27	-0.043565268	0.670012264	0.864827199
P05109	S100A8	-0.044127802	0.734933729	0.895806899
P02533	KRT14	-0.044625185	0.435027412	0.745313038
P02790-24-462	HPX	-0.044706971	0.690762719	0.875904309
P01700	IGLV1-47	-0.04489595	0.777587665	0.918515497
P01011	SERPINA3	-0.046076169	0.504059165	0.775498353
P04003	C4BPA	-0.046124479	0.27874904	0.629119276
P17174	GOT1	-0.046723268	0.47040183	0.760970193
Q06830	PRDX1	-0.0467543	0.535072585	0.792460949
P25705	ATP5F1A	-0.046880088	0.374473066	0.707665917
P12235	SLC25A4	-0.047148587	0.553958747	0.807895694
O75882	ATRN	-0.048321969	0.245572452	0.609672649
P55786	NPEPPS	-0.048805633	0.675688781	0.86990949
Q14204	DYNC1H1	-0.04918169	0.503027908	0.775498353
P29401	TKT	-0.049219506	0.467628271	0.759017125
P15169	CPN1	-0.049561078	0.373213176	0.707665917
P02538	KRT6A	-0.049682215	0.402010002	0.728537113
P08670	VIM	-0.049859908	0.495926073	0.775498353
O75915	ARL6IP5	-0.050110492	0.708129179	0.880730718
P61225	RAP2B	-0.050320721	0.57262526	0.818048136
Q92954	PRG4	-0.050607143	0.388760335	0.720231801
P60842	EIF4A1	-0.051233876	0.597364828	0.830317779
O95782	AP2A1	-0.052171426	0.349695425	0.693737575
P29692	EEF1D	-0.052455468	0.383659472	0.714312226
Q9NR31	SAR1A	-0.052642793	0.487900703	0.774653231
P49411	TUFM	-0.052735611	0.485413067	0.774653231
P01780-20-117	IGHV3-7	-0.052886048	0.777773979	0.918515497
P02675	FGB	-0.05288671	0.227821639	0.585924515
P19086	GNAZ	-0.053261622	0.547543005	0.803999045
Q02985	CFHR3	-0.053848024	0.695278607	0.875904309
Q13586	STIM1	-0.054157185	0.406529725	0.730562832
O43432	EIF4G3	-0.054677903	0.306991896	0.64633833
P00736	C1R	-0.054880022	0.160402532	0.493855825
P10809	HSPD1	-0.055467594	0.296946	0.642510363
Q9Y265	RUVBL1	-0.055648008	0.473439271	0.763478391
Q6GTX8	LAIR1	-0.056283765	0.428780817	0.741879384
P25311	AZGP1	-0.056792883	0.242745884	0.60440207
P05155	SERPING1	-0.057489696	0.422355701	0.741879384
P04843	RPN1	-0.057657367	0.30433207	0.645031775
P24592	IGFBP6	-0.057910753	0.501848691	0.775498353
P80108	GPLD1	-0.058191102	0.481157261	0.770363349
Q7Z7G0	ABI3BP	-0.059206695	0.634289235	0.846047288
P07358	C8B	-0.059312787	0.177241082	0.516101998
P00747-20-810	PLG	-0.05973264	0.618271745	0.840911283
P10644	PRKAR1A	-0.060661823	0.43973863	0.745313038
Q04756	HGFAC	-0.061207075	0.416791994	0.738194479
P13647	KRT5	-0.061261865	0.376488154	0.707665917
P00751	CFB	-0.061497981	0.256340404	0.623785855
P54819	AK2	-0.061773072	0.437734565	0.745313038
P55056	APOC4	-0.06206246	0.566920113	0.818048136
P10909	CLU	-0.062653571	0.074209726	0.352988811
P0C0L5-757-1446	C4B	-0.062751331	0.687585025	0.875904309
Q9H0E2	TOLLIP	-0.063104957	0.374352894	0.707665917
P01880	IGHD	-0.0631058	0.633881047	0.846047288
P23528	CFL1	-0.063416429	0.415810753	0.737978176
P01871-1-453	IGHM	-0.063673189	0.451356075	0.752844405
Q9BR76	CORO1B	-0.063876909	0.366998708	0.707665917
P19652-19-201	ORM2	-0.06396565	0.639699743	0.849307696
P33908	MAN1A1	-0.064530468	0.26010583	0.625525865
Q14624-689-930	ITIH4	-0.064585828	0.351769932	0.695994831
P29622	SERPINA4	-0.064650874	0.603767211	0.83114749
P11226	MBL2	-0.06611404	0.497821116	0.775498353
P04066	FUCA1	-0.066444783	0.525850236	0.784210682
O14791	APOL1	-0.066927058	0.289510465	0.637665357
Q16643	DBN1	-0.067335004	0.304967763	0.645031775
P60985	KRTDAP	-0.068056104	0.271254008	0.626016895
P01877-1-340	IGHA2	-0.068347184	0.811043291	0.93471965
P00488	F13A1	-0.068986063	0.20483228	0.556806735
Q9Y4L1	HYOU1	-0.069257655	0.315208431	0.657194278
P00751-26-764	CFB	-0.06927901	0.488780036	0.774653231
Q9UBX5	FBLN5	-0.069533048	0.550290309	0.805280026
P02649	APOE	-0.069602028	0.264509361	0.626016895
P08779	KRT16	-0.069744838	0.151889017	0.47792185
P04196-19-525	HRG	-0.070165404	0.527447067	0.785228822
P07384	CAPN1	-0.070893735	0.124114462	0.4345758
P11169	SLC2A3	-0.072225406	0.364285945	0.707665917
P01344	IGF2	-0.072548535	0.53013453	0.786599176
P01859	IGHG2	-0.072924034	0.362470311	0.707640902
A0A0J9YVY3-20-117	IGHV7-4-1	-0.073089144	0.717648521	0.88510087
P19827	ITIH1	-0.073151014	0.094730634	0.381319231
P07359	GP1BA	-0.073714283	0.295661429	0.642021833
P49908	SELENOP	-0.074547887	0.44574989	0.746392115
P05543	SERPINA7	-0.074691239	0.29077108	0.637996957
P16615	ATP2A2	-0.075190992	0.145256225	0.468475339
O00194	RAB27B	-0.077160648	0.170033609	0.505394016
Q15833	STXBP2	-0.077995495	0.242370646	0.60440207
P16284	PECAM1	-0.078960151	0.20654802	0.55963869
P04083	ANXA1	-0.079287597	0.183698097	0.525988885
P22105	TNXB	-0.07946875	0.28014933	0.629119276
P11597	CETP	-0.080880061	0.281454151	0.629119276
P53618	COPB1	-0.081087632	0.111979462	0.411069904
P22626	HNRNPA2B1	-0.082267551	0.138780153	0.460278578
P05546	SERPIND1	-0.083424375	0.142236718	0.468475339
P01764	IGHV3-23	-0.084021644	0.564864394	0.816866187
Q15485	FCN2	-0.085081645	0.257992063	0.624528294
P07225	PROS1	-0.086266649	0.075359837	0.352988921
Q9BZJ0	CRNKL1	-0.087051742	0.653168954	0.853981184
P50552	VASP	-0.087165989	0.069699551	0.336359069
P06454	PTMA	-0.087842629	0.405749413	0.730562832
P08519	LPA	-0.088099631	0.378968193	0.710772223
Q86U17	SERPINA11	-0.088296225	0.19857718	0.555628005
O95497	VNN1	-0.088673394	0.222843984	0.576575247
P01008-33-464	SERPINC1	-0.088760389	0.258711418	0.624528294
P17936	IGFBP3	-0.089201119	0.406327253	0.730562832
P04632	CAPNS1	-0.089971889	0.423721164	0.741879384
P0DP23	CALM1	-0.090460367	0.218849585	0.574938775
Q02325	PLGLB1	-0.092027311	0.316075747	0.657339655
Q10896	nrp	-0.092303365	0.396226689	0.724960372
P0DOY2	IGLC2	-0.0935386	0.262331022	0.625525865
P62873	GNB1	-0.093729301	0.344147388	0.689096985
P01009-375-418	SERPINA1	-0.093793608	0.453351686	0.753247772
Q9H4M7	PLEKHA4	-0.095790396	0.331829468	0.677058226
Q9UGM5	FETUB	-0.097794485	0.381145553	0.71329854
O00533	CHL1	-0.098168444	0.097515656	0.381319231
P40926	MDH2	-0.098923828	0.098698328	0.381900289
A0A075B6I0	IGLV8-61	-0.098954215	0.642990356	0.849309649
P31327	CPS1	-0.099208159	0.159984447	0.493855825
P00746	CFD	-0.099409403	0.258826627	0.624528294
P14151	SELL	-0.099559068	0.237155414	0.599166178
P00747	PLG	-0.100306116	0.029172681	0.210582628
A0A075B6S9-23-117	IGKV1-37	-0.100483013	0.750282388	0.902650661
P27797	CALR	-0.100639994	0.409978117	0.732164662
P03951	F11	-0.102800584	0.085495598	0.371622968
P03952	KLKB1	-0.103635799	0.019929943	0.161507749
P02656	APOC3	-0.10368717	0.20717707	0.55963869
Q6P587	FAHD1	-0.103703201	0.299580029	0.643085151
P41091	EIF2S3	-0.104237118	0.143523118	0.468475339
P07814	EPRS1	-0.104493248	0.361360265	0.707640902
P00734	F2	-0.106571435	0.011555523	0.125584603
O00391	QSOX1	-0.106671236	0.087679896	0.371622968
P07360	C8G	-0.106981848	0.053757613	0.290426352
P02749	APOH	-0.107464345	0.088074354	0.371622968
Q14624	ITIH4	-0.10753382	0.081043252	0.366400808
P05155-23-500	SERPING1	-0.107903265	0.345202762	0.689602726
P20851	C4BPB	-0.108838489	0.187739924	0.53400197
Q9BWP8	COLEC11	-0.109147919	0.050285651	0.280403033
P01861	IGHG4	-0.109802728	0.493346029	0.775498353
P24557	TBXAS1	-0.111010174	0.128173771	0.438324169
P02654-29-83	APOC1	-0.111765903	0.408545993	0.731127101
P12236	SLC25A6	-0.11266312	0.094068138	0.381319231
Q6UXB8	PI16	-0.11301301	0.325798833	0.666336185
P14770	GP9	-0.114349484	0.166148531	0.499607445
Q9UHG3	PCYOX1	-0.114421123	0.041590367	0.25150678
P07357	C8A	-0.115113426	0.036972425	0.238922042
P00739	HPR	-0.115505326	0.231868422	0.589275073
Q9NVJ2	ARL8B	-0.11821182	0.133011398	0.449829886
P01023	A2M	-0.118278615	0.000226184	0.012143256
Q9Y6Z7	COLEC10	-0.11946243	0.146705316	0.468475339
P21291	CSRP1	-0.120545285	0.181922392	0.525988885
P20340	RAB6A	-0.1208216	0.083107234	0.367985125
Q96NZ9	PRAP1	-0.122212946	0.374596598	0.707665917
P02765	AHSG	-0.122875611	0.048867408	0.277994065
P04114-28-4563	APOB	-0.123769878	0.171315064	0.505582588
A0A0J9YX35	IGHV3-64D	-0.123851098	0.440629048	0.745313038
P03952-20-390	KLKB1	-0.123892552	0.318133052	0.657559679
P04070	PROC	-0.124164624	0.027081919	0.200546277
Q8N6C8	LILRA3	-0.125032663	0.218864935	0.574938775
Q05682	CALD1	-0.127239814	0.291889178	0.637996957
P04004	VTN	-0.127784747	0.037820443	0.240650075
P02790	HPX	-0.133192113	0.013867682	0.1338465
P08571	CD14	-0.13392068	0.146255175	0.468475339
P58335	ANTXR2	-0.134405368	0.238885486	0.601767251
P05062	ALDOB	-0.134662667	0.323732227	0.665277471
P02746	C1QB	-0.134941517	0.038750434	0.243646582
P43652	AFM	-0.135428512	0.002858551	0.050112156
P09871	C1S	-0.135613846	0.000373447	0.015901474
A0A0C4DH72-23-117	IGKV1-6	-0.135699745	0.06299619	0.316451102
P02647	APOA1	-0.135724073	0.007154478	0.097550738
A0A0C4DH35	IGHV3-35	-0.135743975	0.493094242	0.775498353
P24593	IGFBP5	-0.13580436	0.364374268	0.707665917
Q13103	SPP2	-0.136655893	0.042161789	0.25150678
P04114	APOB	-0.138119812	0.037226516	0.238922042
P00450	CP	-0.139989931	0.00256851	0.046122405
P05154	SERPINA5	-0.140796118	0.145685129	0.468475339
Q6YHK3	CD109	-0.142910639	0.010152442	0.118650186
P19823	ITIH2	-0.144918519	0.000421806	0.016437375
Q96PD5	PGLYRP2	-0.148005454	0.009992545	0.118650186
P01876-1-353	IGHA1	-0.148366863	0.191897831	0.540459793
P0DP08-20-117	IGHV4-38-2	-0.148422442	0.578061954	0.818048136
P01854	IGHE	-0.14886566	0.202127806	0.556110785
P10721	KIT	-0.149623858	0.017233999	0.151061273
P12259	F5	-0.150213552	2.55E-05	0.001990713
P02787	TF	-0.151349851	4.46E-05	0.002946328
P08185	SERPINA6	-0.151873127	0.025310524	0.195871534
P01009-25-418	SERPINA1	-0.151936665	0.082533122	0.367870645
P02775-35-128	PPBP	-0.154597928	0.53928981	0.797332095
P11597-18-493	CETP	-0.154683389	0.151216747	0.477555831
P02760	AMBP	-0.155542205	0.044782745	0.263482039
Q9NZK5	ADA2	-0.156970858	0.166998188	0.499607445
P02655-23-101	APOC2	-0.157429288	0.284051965	0.629119276
P33176	KIF5B	-0.158914315	0.283314153	0.629119276
P02766	TTR	-0.159314331	0.037218172	0.238922042
P01011-26-423	SERPINA3	-0.160119014	0.012556679	0.131538873
P0C0L4	C4A	-0.161306126	0.08021255	0.36576995
P22891	PROZ	-0.161463036	0.126927997	0.436492835
P02768	ALB	-0.161538376	0.002361961	0.04410705
P01008	SERPINC1	-0.162311383	0.001710559	0.040682571
P02100	HBE1	-0.169365627	0.030806975	0.220526598
P13671	C6	-0.171758961	0.001478362	0.038482209
P05452	CLEC3B	-0.173585235	0.01022132	0.118650186
P08697	SERPINF2	-0.178027829	1.04E-05	0.001461958
Q13822	ENPP2	-0.181138757	0.001745462	0.040682571
O00533-25-1208	CHL1	-0.183397203	0.154880956	0.483791785
P02753	RBP4	-0.185728442	0.029132901	0.210582628
Q8WZ42	TTN	-0.187629134	0.134673269	0.451891945
P22352	GPX3	-0.19125963	0.006774409	0.095397003
P06276	BCHE	-0.194384309	0.0017709	0.040682571
P01824-27-125	IGHV4-39	-0.195098117	0.318445665	0.657559679
P14780	MMP9	-0.195604151	0.147876495	0.470466331
Q6IBS0	TWF2	-0.19928941	0.340072387	0.687346307
Q96IY4-23-114	CPB2	-0.20094823	0.003806029	0.060544054
P00742	F10	-0.203768236	0.000524569	0.017330941
Q76LX8	ADAMTS13	-0.208467436	0.087074205	0.371622968
P51884	LUM	-0.209578402	0.001894415	0.040682571
Q8NI99	ANGPTL6	-0.211318948	0.082653125	0.367870645
P01042	KNG1	-0.211420293	1.51E-05	0.001461958
P00748	F12	-0.21156379	0.002932033	0.050372323
P12111-26-3177	COL6A3	-0.213600533	0.049444264	0.278505881
Q15166	PON3	-0.214530209	0.011695889	0.125584603
P02768-25-609	ALB	-0.215374692	0.002041289	0.041749227
P51648	ALDH3A2	-0.216972155	0.239980577	0.602758233
P06331	IGHV4-34	-0.217991184	0.189811972	0.536343696
P06396	GSN	-0.221220781	0.000774648	0.023541432
P02679	FGG	-0.222963711	0.001665732	0.040682571
P62979	RPS27A	-0.225191228	0.128588697	0.438324169
P02671-20-35	FGA	-0.22572769	0.435076884	0.745313038
P08253	MMP2	-0.232534354	0.112824244	0.412408619
Q12860	CNTN1	-0.235368787	0.116137754	0.420938106
P00734-44-622	F2	-0.235688864	0.222794544	0.576575247
Q9NQ79	CRTAC1	-0.239207754	0.000305892	0.013829516
O75144	ICOSLG	-0.244921646	0.094952222	0.381319231
P43251	BTD	-0.246140993	0.003984869	0.061125037
P20908	COL5A1	-0.248541825	0.280517969	0.629119276
Q96IY4	CPB2	-0.251493908	1.16E-07	3.32E-05
P04196	HRG	-0.262532654	1.53E-05	0.001461958
P02751	FN1	-0.264560052	0.018382772	0.156344566
Q9UHI6	DDX20	-0.266742806	0.307784476	0.646422653
P55290	CDH13	-0.271816522	0.002338748	0.04410705
Q9NPH3	IL1RAP	-0.272953035	0.039425931	0.243646582
P0DTE1	IGHV3-38-3	-0.283172504	0.146661363	0.468475339
Q13275	SEMA3F	-0.283889862	0.088255047	0.371622968
A0A0A0MS15-20-119	IGHV3-49	-0.284459452	0.074789247	0.352988811
P01344-25-91	IGF2	-0.291052205	0.004077185	0.061443898
P12830	CDH1	-0.292518032	0.008877252	0.113814323
P27169	PON1	-0.293430666	2.40E-05	0.001990713
P08294	SOD3	-0.294742697	0.00397452	0.061125037
P06396-28-782	GSN	-0.295671443	0.015279432	0.141129379
P04278	SHBG	-0.299962742	0.003353888	0.055403657
P09172	DBH	-0.300511912	1.51E-05	0.001461958
P07996-19-1170	THBS1	-0.301909217	0.096836861	0.381319231
P10909-23-449	CLU	-0.303896653	0.052645436	0.288040952
P35858	IGFALS	-0.319126759	0.000388744	0.015901474
P05090	APOD	-0.324175255	0.002148222	0.042914487
P02654	APOC1	-0.337108679	8.98E-05	0.005509704
A0A0C4DH32-20-117	IGHV3-20	-0.337799348	0.004897232	0.072529688
P01889	HLA-B	-0.362624565	0.012770671	0.132168748
O95453	PARN	-0.366216781	0.165756744	0.499607445
Q96QR1	SCGB3A1	-0.370121192	0.003784632	0.060544054
A0A087WSY6-21-115	IGKV3D-15	-0.385277248	0.007503017	0.0998722
Q96KN2	CNDP1	-0.387439013	0.000149738	0.00857501
A0A075B6K5	IGLV3-9	-0.400793361	0.014340966	0.136184319
P02760-206-352	AMBP	-0.411044181	0.262881068	0.625525865
P05452-22-202	CLEC3B	-0.412170653	0.047383151	0.275014372
B9A064	IGLL5	-0.424280545	0.001096888	0.030273429
O95445	APOM	-0.459489066	2.24E-07	4.81E-05
A0A0C4DH55-24-119	IGKV3D-7	-0.514328366	0.04033633	0.245736933
Q9UL62	TRPC5	-0.547291946	0.018809964	0.158409402
Q9H4A4-2-650	RNPEP	-0.550425888	0.009221138	0.116484666
Q68DK2	ZFYVE26	-0.641607356	0.019402393	0.160256306
O15144	ARPC2	-0.770189664	0.007557268	0.0998722
Q9NTU7	CBLN4	-0.890163484	0.014426977	0.136184319
