## Supplemental Table S4 for "Plasma proteomics for novel biomarker discovery in childhood tuberculosis"

### Sheet: SupFig_S4
Protein.ID	Protein ID
GeneName	Gene name
Absolute feature importance	Absolute feature importance derived from LASSO model
Rank	rank for corresponding importance

### Sheet: Sheet1
Protein.ID	GeneName	Absolute feature importance	Rank
Q71U36	TUBA1A	0.168569	1
P23381	WARS1	0.13533	2
Q9ULI3	HEG1	0.0947689	3
O95445	APOM	0.0748111	4
P02655	APOC2	0.0700158	5
P16070	CD44	0.0655134	6
Q68DK2	ZFYVE26	0.0637822	7
P10619	CTSA	0.0626713	8
P01768-20-117	IGHV3-30	0.0608674	9
P24821	TNC	0.0598011	10
A0A0B4J1X8-20-118	IGHV3-43	0.054532	11
A0A075B6J1-20-123	IGLV5-37	0.0538375	12
P61026	RAB10	0.0535082	13
P20742	PZP	0.0505469	14
A0A087WSY6-21-115	IGKV3D-15	0.0505039	15
P62753	RPS6	0.0454229	16
P03952-20-390	KLKB1	0.0451748	17
P12111-26-3177	COL6A3	0.0390137	18
A0A075B6K5	IGLV3-9	0.0380759	19
P01593-23-117	IGKV1D-33	0.0327598	20
Q8NI99	ANGPTL6	0.032224	21
A0A0C4DH32-20-117	IGHV3-20	0.0283161	22
P00492	HPRT1	0.0282149	23
P01772	IGHV3-33	0.0279937	24
P07988	SFTPB	0.0266608	25
Q9UHI6	DDX20	0.0265134	26
P00734-44-622	F2	0.0259407	27
P02760-206-352	AMBP	0.0243804	28
P55058-18-493	PLTP	0.02429	29
A0A0C4DH31	IGHV1-18	0.0232662	30
P02741	CRP	0.0223537	31
P55786	NPEPPS	0.0212193	32
P01824-27-125	IGHV4-39	0.0210399	33
P35443	THBS4	0.0182547	34
P02671-20-35	FGA	0.0165607	35
Q8N6C8	LILRA3	0.0161791	36
P0DTE1	IGHV3-38-3	0.0161464	37
P08253	MMP2	0.0158996	38
A0A0B4J1V2	IGHV2-26	0.0146244	39
P04430	IGKV1-16	0.013654	40
P01742	IGHV1-69	0.0130364	41
A0A0C4DH55-24-119	IGKV3D-7	0.0124419	42
Q9H299	SH3BGRL3	0.0113519	43
P02750	LRG1	0.0113203	44
P63261	ACTG1	0.0102809	45
P00747-20-810	PLG	0.00999759	46
Q6UXB8	PI16	0.00972254	47
A0A075B6R9	IGKV2D-24	0.00936351	48
P02656-21-99	APOC3	0.00896645	49
P08637-17-254	FCGR3A	0.00858708	50
P02452	COL1A1	0.00854733	51
P01602-23-117	IGKV1-5	0.00780574	52
P05062	ALDOB	0.00676933	53
A0A075B6J9	IGLV2-18	0.00669748	54
A0A075B6S4-23-117	IGKV1D-17	0.00611533	55
Q9H4A4	RNPEP	0.00609368	56
A0A0C4DH35	IGHV3-35	0.00531499	57
Q9NTU7	CBLN4	0.00501957	58
P08519	LPA	0.00496432	59
P16930	FAH	0.00442138	60
P80511	S100A12	0.00356899	61
P18827	SDC1	0.00354623	62
P12830	CDH1	0.00260768	63
P14780	MMP9	0.00241708	64
B9A064	IGLL5	0.0020424	65
A0A075B6S9-23-117	IGKV1-37	0.000707611	66
P26447	S100A4	0.000675205	67
A0A087WW87	IGKV2-40	0	463.5
A0A0A0MS15-20-119	IGHV3-49	0	463.5
A0A0A0MS15	IGHV3-49	0	463.5
A0A0A0MT36	IGKV6D-21	0	463.5
A0A087WSY6	IGKV3D-15	0	463.5
A0A0B4J1V0	IGHV3-15	0	463.5
A0A0B4J1U3	IGLV1-36	0	463.5
A0A075B6S5	IGKV1-27	0	463.5
A0A0B4J1V0-20-119	IGHV3-15	0	463.5
A0A0B4J2D9-23-117	IGKV1D-13	0	463.5
A0A0B4J1V6-20-119	IGHV3-73	0	463.5
A0A0B4J1V6	IGHV3-73	0	463.5
A0A0B4J1X5	IGHV3-74	0	463.5
A0A0B4J1Y8-20-123	IGLV9-49	0	463.5
A0A0B4J1Y8	IGLV9-49	0	463.5
A0A0B4J1Y9	IGHV3-72	0	463.5
A0A075B6P5-20-120	IGKV2-28	0	463.5
A0A0C4DH24-20-114	IGKV6-21	0	463.5
O00506	STK25	0	463.5
O00533-25-1208	CHL1	0	463.5
O00533	CHL1	0	463.5
A0A075B6Q5	IGHV3-64	0	463.5
O00391	QSOX1	0	463.5
A0A075B6K4	IGLV3-10	0	463.5
O00187	MASP2	0	463.5
O95453	PARN	0	463.5
A0A0C4DH43	IGHV2-70D	0	463.5
A0A0C4DH69-23-117	IGKV1-9	0	463.5
A0A0C4DH72-23-117	IGKV1-6	0	463.5
A0A0C4DH73-23-117	IGKV1-12	0	463.5
A0A0J9YVY3-20-117	IGHV7-4-1	0	463.5
A0A0J9YX35	IGHV3-64D	0	463.5
O00151	PDLIM1	0	463.5
O00187-16-686	MASP2	0	463.5
O00194	RAB27B	0	463.5
A0A075B6K4-20-115	IGLV3-10	0	463.5
O00231	PSMD11	0	463.5
O00232	PSMD12	0	463.5
O00299	CLIC1	0	463.5
O00410	IPO5	0	463.5
A0A0C4DH29	IGHV1-3	0	463.5
O00429	DNM1L	0	463.5
A0A0C4DH25-21-116	IGKV3D-20	0	463.5
A0A0B4J2H0	IGHV1-69D	0	463.5
A0A075B6K2	IGLV3-12	0	463.5
O75915	ARL6IP5	0	463.5
O15145	ARPC3	0	463.5
O95479	H6PD	0	463.5
O43707	ACTN4	0	463.5
O14818	PSMA7	0	463.5
O14950	MYL12B	0	463.5
O14980	XPO1	0	463.5
O15143	ARPC1B	0	463.5
O15144	ARPC2	0	463.5
A0A0C4DH38	IGHV5-51	0	463.5
O15511	ARPC5	0	463.5
O43432	EIF4G3	0	463.5
P00739	HPR	0	463.5
O43866	CD5L	0	463.5
O95497	VNN1	0	463.5
O60664	PLIN3	0	463.5
O60814	H2BC12	0	463.5
O75015-17-200	FCGR3B	0	463.5
O75015	FCGR3B	0	463.5
O75083	WDR1	0	463.5
O75144	ICOSLG	0	463.5
O75390	CS	0	463.5
O75396	SEC22B	0	463.5
O75563	SKAP2	0	463.5
O14791	APOL1	0	463.5
O14786	NRP1	0	463.5
O75636	FCN3	0	463.5
O75844	ZMPSTE24	0	463.5
O95782	AP2A1	0	463.5
O95810	CAVIN2	0	463.5
P00338	LDHA	0	463.5
P00352	ALDH1A1	0	463.5
P00367	GLUD1	0	463.5
P00387	CYB5R3	0	463.5
P00450-20-1065	CP	0	463.5
P00450	CP	0	463.5
P00488	F13A1	0	463.5
P00491	PNP	0	463.5
P00558	PGK1	0	463.5
P00568	AK1	0	463.5
P00734-364-622	F2	0	463.5
P00734	F2	0	463.5
P00736	C1R	0	463.5
P00738-162-406	HP	0	463.5
P00738-19-406	HP	0	463.5
O75882	ATRN	0	463.5
O75874	IDH1	0	463.5
A0A0C4DH42-20-116	IGHV3-66	0	463.5
P01880	IGHD	0	463.5
A0A0C4DH38-20-117	IGHV5-51	0	463.5
P01033-24-207	TIMP1	0	463.5
P01009	SERPINA1	0	463.5
P01011-26-423	SERPINA3	0	463.5
P01011	SERPINA3	0	463.5
P01019	AGT	0	463.5
P01023-24-1474	A2M	0	463.5
P01023	A2M	0	463.5
P01024-23-1663	C3	0	463.5
P01024	C3	0	463.5
P01031	C5	0	463.5
P01042	KNG1	0	463.5
P02654-29-83	APOC1	0	463.5
P01764-20-117	IGHV3-23	0	463.5
P01764	IGHV3-23	0	463.5
P01766	IGHV3-13	0	463.5
P02533	KRT14	0	463.5
P02538	KRT6A	0	463.5
P02549	SPTA1	0	463.5
P02647-25-266	APOA1	0	463.5
P02647	APOA1	0	463.5
P02649	APOE	0	463.5
P01009-375-418	SERPINA1	0	463.5
P01009-25-418	SERPINA1	0	463.5
P01008	SERPINC1	0	463.5
P01008-33-464	SERPINC1	0	463.5
P01703-20-118	IGLV1-40	0	463.5
P01704	IGLV2-14	0	463.5
P01714-21-112	IGLV3-19	0	463.5
P01714	IGLV3-19	0	463.5
P01717	IGLV3-25	0	463.5
P01718-21-113	IGLV3-27	0	463.5
P01721-20-117	IGLV6-57	0	463.5
P01743	IGHV1-46	0	463.5
P01344-25-91	IGF2	0	463.5
P01762-20-117	IGHV3-11	0	463.5
P01137	TGFB1	0	463.5
P01034	CST3	0	463.5
P00746	CFD	0	463.5
P00747	PLG	0	463.5
P00748	F12	0	463.5
P00751-26-764	CFB	0	463.5
P00751	CFB	0	463.5
P00915	CA1	0	463.5
P00918	CA2	0	463.5
P02652	APOA2	0	463.5
P02654	APOC1	0	463.5
A0A0C4DH36	IGHV3-38	0	463.5
P01876-1-353	IGHA1	0	463.5
P01834	IGKC	0	463.5
P01854	IGHE	0	463.5
P00742	F10	0	463.5
P01857-1-330	IGHG1	0	463.5
P01859	IGHG2	0	463.5
P01860	IGHG3	0	463.5
P01861	IGHG4	0	463.5
P01871-1-453	IGHM	0	463.5
P01871	IGHM	0	463.5
P01876	IGHA1	0	463.5
P02655-23-101	APOC2	0	463.5
P01877-1-340	IGHA2	0	463.5
P01877	IGHA2	0	463.5
P01880-1-384	IGHD	0	463.5
P01857	IGHG1	0	463.5
P02747	C1QC	0	463.5
P00740	F9	0	463.5
P00738	HP	0	463.5
A0A0C4DH33-20-117	IGHV1-24	0	463.5
A0A0C4DH34	IGHV4-28	0	463.5
P01833	PIGR	0	463.5
P01833-19-764	PIGR	0	463.5
P01824	IGHV4-39	0	463.5
P01817	IGHV2-5	0	463.5
P02655-29-101	APOC2	0	463.5
P02656	APOC3	0	463.5
P02671	FGA	0	463.5
P15169	CPN1	0	463.5
P02675	FGB	0	463.5
P02679-27-453	FGG	0	463.5
P02679	FGG	0	463.5
P02730	SLC4A1	0	463.5
P02743	APCS	0	463.5
P02745	C1QA	0	463.5
P02746	C1QB	0	463.5
P02452-1219-1464	COL1A1	0	463.5
P02100	HBE1	0	463.5
P01889	HLA-B	0	463.5
P02748	C9	0	463.5
P01767-20-116	IGHV3-53	0	463.5
P01780-20-117	IGHV3-7	0	463.5
P01780	IGHV3-7	0	463.5
P01782	IGHV3-9	0	463.5
O43866-20-347	CD5L	0	463.5
P07437	TUBB	0	463.5
P02675-31-44	FGB	0	463.5
P02760	AMBP	0	463.5
P04439	HLA-A	0	463.5
P04632	CAPNS1	0	463.5
P04792	HSPB1	0	463.5
P04040	CAT	0	463.5
P04843	RPN1	0	463.5
P04004	VTN	0	463.5
P03952	KLKB1	0	463.5
P02751	FN1	0	463.5
P02753	RBP4	0	463.5
P02763	ORM1	0	463.5
P04433-21-115	IGKV3-11	0	463.5
P02765	AHSG	0	463.5
P02766	TTR	0	463.5
P02768-25-609	ALB	0	463.5
P02768	ALB	0	463.5
P02774	GC	0	463.5
P02775-35-128	PPBP	0	463.5
P02775	PPBP	0	463.5
P02776	PF4	0	463.5
P02786	TFRC	0	463.5
P04433	IGKV3-11	0	463.5
P07333	CSF1R	0	463.5
P02787	TF	0	463.5
P04083	ANXA1	0	463.5
P11413	G6PD	0	463.5
P11586	MTHFD1	0	463.5
P10909-23-449	CLU	0	463.5
P07357	C8A	0	463.5
P07814	EPRS1	0	463.5
P07237	P4HB	0	463.5
P04066	FUCA1	0	463.5
P04070	PROC	0	463.5
P04075	ALDOA	0	463.5
P04114-28-4563	APOB	0	463.5
P04406	GAPDH	0	463.5
P04114	APOB	0	463.5
P04180	LCAT	0	463.5
P04196-19-525	HRG	0	463.5
P04196	HRG	0	463.5
P04217-22-495	A1BG	0	463.5
P04217	A1BG	0	463.5
P04264	KRT1	0	463.5
P04275	VWF	0	463.5
P04278	SHBG	0	463.5
P02787-20-698	TF	0	463.5
P02788-20-710	LTF	0	463.5
P02750-36-347	LRG1	0	463.5
P05090-21-189	APOD	0	463.5
P06312	IGKV4-1	0	463.5
P06733	ENO1	0	463.5
P06681	C2	0	463.5
P05362	ICAM1	0	463.5
P05090	APOD	0	463.5
P05106	ITGB3	0	463.5
P05388	RPLP0	0	463.5
P05109	S100A8	0	463.5
P06737	PYGL	0	463.5
P07195	LDHB	0	463.5
P06454	PTMA	0	463.5
P05154	SERPINA5	0	463.5
P05155	SERPING1	0	463.5
P05156	CFI	0	463.5
P05160	F13B	0	463.5
P05164	MPO	0	463.5
P05067	APP	0	463.5
P07225	PROS1	0	463.5
P05155-23-500	SERPING1	0	463.5
P06748	NPM1	0	463.5
P06702	S100A9	0	463.5
P06396	GSN	0	463.5
P02788	LTF	0	463.5
P06576	ATP5F1B	0	463.5
P02790-24-462	HPX	0	463.5
P02790	HPX	0	463.5
P03950	ANG	0	463.5
P03951	F11	0	463.5
P04003	C4BPA	0	463.5
P04844	RPN2	0	463.5
Q9Y6Z7	COLEC10	0	463.5
P06276	BCHE	0	463.5
P05452	CLEC3B	0	463.5
P05543	SERPINA7	0	463.5
P06396-28-782	GSN	0	463.5
P05546	SERPIND1	0	463.5
P06727	APOA4	0	463.5
P06753	TPM3	0	463.5
P05556	ITGB1	0	463.5
P05452-22-202	CLEC3B	0	463.5
P06312-21-121	IGKV4-1	0	463.5
P04899	GNAI2	0	463.5
P06727-21-396	APOA4	0	463.5
P06331	IGHV4-34	0	463.5
P11277	SPTB	0	463.5
P11226	MBL2	0	463.5
P11171	EPB41	0	463.5
P07910	HNRNPC	0	463.5
P08567	PLEK	0	463.5
P07359	GP1BA	0	463.5
P07360	C8G	0	463.5
P07384	CAPN1	0	463.5
P01701-20-117	IGLV1-51	0	463.5
P07737	PFN1	0	463.5
P07738	BPGM	0	463.5
P02749	APOH	0	463.5
P07900	HSP90AA1	0	463.5
P07951	TPM2	0	463.5
P0DMV8-2-641	HSPA1A	0	463.5
P07996-19-1170	THBS1	0	463.5
P07996	THBS1	0	463.5
P08133	ANXA6	0	463.5
P08134	RHOC	0	463.5
P08185	SERPINA6	0	463.5
P08195	SLC3A2	0	463.5
P08238-2-724	HSP90AB1	0	463.5
P08238	HSP90AB1	0	463.5
P08294	SOD3	0	463.5
P08571	CD14	0	463.5
P08590	MYL3	0	463.5
P11169	SLC2A3	0	463.5
P09211	GSTP1	0	463.5
P08603	CFH	0	463.5
P08637	FCGR3A	0	463.5
P08670	VIM	0	463.5
P08697-40-491	SERPINF2	0	463.5
P08697	SERPINF2	0	463.5
P08709	F7	0	463.5
P08779	KRT16	0	463.5
P08833	IGFBP1	0	463.5
P09172	DBH	0	463.5
P09382	LGALS1	0	463.5
P0DJI9	SAA2	0	463.5
P09486	SPARC	0	463.5
P09493	TPM1	0	463.5
P09871	C1S	0	463.5
P09960	LTA4H	0	463.5
P0C0L4	C4A	0	463.5
P0C0L5-757-1446	C4B	0	463.5
P0C0L5	C4B	0	463.5
P0DJI8	SAA1	0	463.5
P0DJI9-19-122	SAA2	0	463.5
P08493	MGP	0	463.5
P08514	ITGA2B	0	463.5
P08571-20-367	CD14	0	463.5
P10599-2-105	TXN	0	463.5
P12235	SLC25A4	0	463.5
P12111	COL6A3	0	463.5
P11597	CETP	0	463.5
P11597-18-493	CETP	0	463.5
P0DOY3	IGLC3	0	463.5
P0DP01	IGHV1-8	0	463.5
P0DP08-20-117	IGHV4-38-2	0	463.5
P0DP23	CALM1	0	463.5
P10124	SRGN	0	463.5
P10599	TXN	0	463.5
P0DMV8	HSPA1A	0	463.5
P10643	C7	0	463.5
P10644	PRKAR1A	0	463.5
P10721	KIT	0	463.5
P07358	C8B	0	463.5
P10809	HSPD1	0	463.5
P10909	CLU	0	463.5
P11021	HSPA5	0	463.5
P11142	HSPA8	0	463.5
P11166	SLC2A1	0	463.5
Q9Y6R7	FCGBP	0	463.5
P14770	GP9	0	463.5
P14625	HSP90B1	0	463.5
P14618	PKM	0	463.5
P0DOY2-1-106	IGLC2	0	463.5
P0DOY2	IGLC2	0	463.5
P12236	SLC25A6	0	463.5
P12259	F5	0	463.5
P12814	ACTN1	0	463.5
P12931	SRC	0	463.5
P13224	GP1BB	0	463.5
P13591	NCAM1	0	463.5
P13598	ICAM2	0	463.5
P13639	EEF2	0	463.5
P13645	KRT10	0	463.5
P13647	KRT5	0	463.5
P13671	C6	0	463.5
P13716	ALAD	0	463.5
P13796	LCP1	0	463.5
P13798	APEH	0	463.5
P13804	ETFA	0	463.5
P14151	SELL	0	463.5
P14543	NID1	0	463.5
P01701	IGLV1-51	0	463.5
Q13642	FHL1	0	463.5
P01700	IGLV1-47	0	463.5
P19652	ORM2	0	463.5
P23470	PTPRG	0	463.5
P17980	PSMC3	0	463.5
P18054	ALOX12	0	463.5
P18206	VCL	0	463.5
P18428	LBP	0	463.5
P18669	PGAM1	0	463.5
P19086	GNAZ	0	463.5
P19320	VCAM1	0	463.5
P19367	HK1	0	463.5
P19652-19-201	ORM2	0	463.5
P19823	ITIH2	0	463.5
P17301	ITGA2	0	463.5
P17987	TCP1	0	463.5
P35613	BSG	0	463.5
P23526	AHCY	0	463.5
P24158	PRTN3	0	463.5
P30044	PRDX5	0	463.5
P30048	PRDX3	0	463.5
P30086	PEBP1	0	463.5
P30101	PDIA3	0	463.5
P30153	PPP2R1A	0	463.5
P30740-1-379	SERPINB1	0	463.5
P17936	IGFBP3	0	463.5
P17174	GOT1	0	463.5
P31327	CPS1	0	463.5
P23229	ITGA6	0	463.5
P22352	GPX3	0	463.5
P22392	NME2	0	463.5
P22626	HNRNPA2B1	0	463.5
P22792	CPN2	0	463.5
P22891	PROZ	0	463.5
P22897	MRC1	0	463.5
P23083	IGHV1-2	0	463.5
P23142-30-703	FBLN1	0	463.5
P23142	FBLN1	0	463.5
P23193	TCEA1	0	463.5
P23284	PPIB	0	463.5
P16671	CD36	0	463.5
P20851	C4BPB	0	463.5
P20618	PSMB1	0	463.5
P20340	RAB6A	0	463.5
P19827	ITIH1	0	463.5
P15814	IGLL1	0	463.5
P16157	ANK1	0	463.5
P16278	GLB1	0	463.5
P16284	PECAM1	0	463.5
P16452	EPB42	0	463.5
P16615	ATP2A2	0	463.5
P30740	SERPINB1	0	463.5
P31939	ATIC	0	463.5
Q96NZ9-21-151	PRAP1	0	463.5
P29401	TKT	0	463.5
P26038	MSN	0	463.5
P26927	MST1	0	463.5
P27105	STOM	0	463.5
P27169	PON1	0	463.5
P27348	YWHAQ	0	463.5
P27797	CALR	0	463.5
P27824	CANX	0	463.5
P27918	CFP	0	463.5
P28066	PSMA5	0	463.5
P29350	PTPN6	0	463.5
P26641	EEF1G	0	463.5
P25788	PSMA3	0	463.5
P62277	RPS13	0	463.5
P62937	PPIA	0	463.5
P62333	PSMC6	0	463.5
Q8WZ42	TTN	0	463.5
Q92496	CFHR4	0	463.5
Q92954	PRG4	0	463.5
Q93084	ATP2A3	0	463.5
Q96HC4	PDLIM5	0	463.5
Q96IY4-23-114	CPB2	0	463.5
Q96IY4	CPB2	0	463.5
P23528	CFL1	0	463.5
P25787	PSMA2	0	463.5
P31946	YWHAB	0	463.5
P35579	MYH9	0	463.5
P31948	STIP1	0	463.5
P62258	YWHAE	0	463.5
P33151	CDH5	0	463.5
P33176	KIF5B	0	463.5
P33908	MAN1A1	0	463.5
P34932	HSPA4	0	463.5
P35030	PRSS3	0	463.5
P35232	PHB	0	463.5
P35527	KRT9	0	463.5
P35542	SAA4	0	463.5
P30043	BLVRB	0	463.5
P25786	PSMA1	0	463.5
P30041	PRDX6	0	463.5
P29692	EEF1D	0	463.5
P29622	SERPINA4	0	463.5
P24534	EEF1B2	0	463.5
P24557	TBXAS1	0	463.5
P24592	IGFBP6	0	463.5
P24593	IGFBP5	0	463.5
P24844	MYL9	0	463.5
P25311	AZGP1	0	463.5
P25705	ATP5F1A	0	463.5
P22314	UBA1	0	463.5
P22234	PAICS	0	463.5
P22105	TNXB	0	463.5
P43304	GPD2	0	463.5
P40925	MDH1	0	463.5
P40926	MDH2	0	463.5
P41091	EIF2S3	0	463.5
P41222	PTGDS	0	463.5
P36980	CFHR2	0	463.5
P42025	ACTR1B	0	463.5
P42785	PRCP	0	463.5
P43121	MCAM	0	463.5
P50395	GDI2	0	463.5
P43251	BTD	0	463.5
P43652-22-599	AFM	0	463.5
P37235	HPCAL1	0	463.5
P43652	AFM	0	463.5
P36542	ATP5F1C	0	463.5
P50552	VASP	0	463.5
A0A075B6I0	IGLV8-61	0	463.5
P50991	CCT4	0	463.5
P60842	EIF4A1	0	463.5
P60900	PSMA6	0	463.5
P60953	CDC42	0	463.5
P60981	DSTN	0	463.5
P60985	KRTDAP	0	463.5
P40227	CCT6A	0	463.5
P40197	GP5	0	463.5
P21980	TGM2	0	463.5
P49721	PSMB2	0	463.5
P48163	ME1	0	463.5
P48059	LIMS1	0	463.5
P47756	CAPZB	0	463.5
P49913	CAMP	0	463.5
P48643	CCT5	0	463.5
P48735	IDH2	0	463.5
P47755	CAPZA2	0	463.5
P49368	CCT3	0	463.5
P49411	TUFM	0	463.5
P49720	PSMB3	0	463.5
P49747	COMP	0	463.5
P39656	DDOST	0	463.5
P49755	TMED10	0	463.5
P49908	SELENOP	0	463.5
P48444	ARCN1	0	463.5
P48740	MASP1	0	463.5
P45974	USP5	0	463.5
P36955	SERPINF1	0	463.5
P37837	TALDO1	0	463.5
P37802	TAGLN2	0	463.5
P37840-1-140	SNCA	0	463.5
P38646	HSPA9	0	463.5
P61006	RAB8A	0	463.5
P61020	RAB5B	0	463.5
P61088	UBE2N	0	463.5
P55209	NAP1L1	0	463.5
P35908	KRT2	0	463.5
P50990	CCT8	0	463.5
P53618	COPB1	0	463.5
P54727	RAD23B	0	463.5
P54819	AK2	0	463.5
P54920	NAPA	0	463.5
P55010	EIF5	0	463.5
P55056	APOC4	0	463.5
P55058	PLTP	0	463.5
P55072	VCP	0	463.5
P55290	CDH13	0	463.5
P61106	RAB14	0	463.5
P56192	MARS1	0	463.5
P53621	COPA	0	463.5
P35858	IGFALS	0	463.5
P32119	PRDX2	0	463.5
P35606	COPB2	0	463.5
P20908	COL5A1	0	463.5
P21291	CSRP1	0	463.5
P21333	FLNA	0	463.5
P21926-2-228	CD9	0	463.5
P21964	COMT	0	463.5
P53396	ACLY	0	463.5
P52907	CAPZA1	0	463.5
P52565	ARHGDIA	0	463.5
P51884	LUM	0	463.5
P61158	ACTR3	0	463.5
P61160	ACTR2	0	463.5
P61163	ACTR1A	0	463.5
P61204	ARF3	0	463.5
P61224	RAP1B	0	463.5
P61225	RAP2B	0	463.5
P61604	HSPE1	0	463.5
P61626-19-148	LYZ	0	463.5
P61769-21-119	B2M	0	463.5
P61769	B2M	0	463.5
P61978	HNRNPK	0	463.5
P61981	YWHAG	0	463.5
P60709	ACTB	0	463.5
P60660	MYL6	0	463.5
P58546	MTPN	0	463.5
P58335	ANTXR2	0	463.5
P51148	RAB5C	0	463.5
P51149	RAB7A	0	463.5
P51571	SSR4	0	463.5
P51648	ALDH3A2	0	463.5
P51884-19-338	LUM	0	463.5
Q96KN2	CNDP1	0	463.5
Q96NZ9	PRAP1	0	463.5
P01700-20-117	IGLV1-47	0	463.5
P78417	GSTO1	0	463.5
P63241	EIF5A	0	463.5
P68032	ACTC1	0	463.5
P68104	EEF1A1	0	463.5
P68363	TUBA1B	0	463.5
P68366	TUBA4A	0	463.5
P68371	TUBB4B	0	463.5
P68871	HBB	0	463.5
P69892	HBG2	0	463.5
P69905	HBA1	0	463.5
P78371	CCT2	0	463.5
P67936	TPM4	0	463.5
P63104	YWHAZ	0	463.5
P62328	TMSB4X	0	463.5
Q08380	LGALS3BP	0	463.5
Q10896	nrp	0	463.5
Q14697	GANAB	0	463.5
Q14766	LTBP1	0	463.5
Q14974	KPNB1	0	463.5
Q15019	SEPTIN2	0	463.5
Q15063	POSTN	0	463.5
Q15084	PDIA6	0	463.5
Q15113	PCOLCE	0	463.5
P80748	IGLV3-21	0	463.5
P63010	AP2B1	0	463.5
Q15365	PCBP1	0	463.5
Q07866	KLC1	0	463.5
Q03591	CFHR1	0	463.5
Q04760	GLO1	0	463.5
Q04917	YWHAH	0	463.5
Q05655	PRKCD	0	463.5
Q05682	CALD1	0	463.5
Q06033-35-651	ITIH3	0	463.5
Q06033	ITIH3	0	463.5
Q06323	PSME1	0	463.5
Q06828	FMOD	0	463.5
Q06830	PRDX1	0	463.5
Q04756	HGFAC	0	463.5
P62979	RPS27A	0	463.5
Q07954	LRP1	0	463.5
P98160	HSPG2	0	463.5
P80108	GPLD1	0	463.5
P62805	H4C1	0	463.5
P62820	RAB1A	0	463.5
P62826	RAN	0	463.5
P62873	GNB1	0	463.5
P62906	RPL10A	0	463.5
P62937-1-165	PPIA	0	463.5
P15531	NME1	0	463.5
Q15166	PON3	0	463.5
Q15366	PCBP2	0	463.5
Q96PD5	PGLYRP2	0	463.5
P15170	GSPT1	0	463.5
Q13586	STIM1	0	463.5
Q13790	APOF	0	463.5
Q13822	ENPP2	0	463.5
Q14126	DSG2	0	463.5
Q14141	SEPTIN6	0	463.5
Q14203	DCTN1	0	463.5
Q14204	DYNC1H1	0	463.5
Q14247	CTTN	0	463.5
Q14254	FLOT2	0	463.5
Q14515	SPARCL1	0	463.5
P14780-20-93	MMP9	0	463.5
Q13576	IQGAP2	0	463.5
P15153	RAC2	0	463.5
P01344	IGF2	0	463.5
P01591-23-159	JCHAIN	0	463.5
P01591	JCHAIN	0	463.5
P01593	IGKV1D-33	0	463.5
P01597	IGKV1-39	0	463.5
P01599	IGKV1-17	0	463.5
P01602	IGKV1-5	0	463.5
P01619-21-116	IGKV3-20	0	463.5
P01619	IGKV3-20	0	463.5
Q14624-29-661	ITIH4	0	463.5
Q13561	DCTN2	0	463.5
Q14624	ITIH4	0	463.5
Q16853	AOC3	0	463.5
Q15404	RSU1	0	463.5
Q15582	TGFBI	0	463.5
Q15691	MAPRE1	0	463.5
Q15762	CD226	0	463.5
Q15833	STXBP2	0	463.5
Q15942	ZYX	0	463.5
Q16181	SEPTIN7	0	463.5
Q16610	ECM1	0	463.5
Q16643	DBN1	0	463.5
Q16706	MAN2A1	0	463.5
Q15485	FCN2	0	463.5
Q13418	ILK	0	463.5
Q08830	FGL1	0	463.5
Q14624-689-930	ITIH4	0	463.5
Q14520	HABP2	0	463.5
Q12805-18-493	EFEMP1	0	463.5
Q12805	EFEMP1	0	463.5
Q12860	CNTN1	0	463.5
Q13103	SPP2	0	463.5
Q13201	MMRN1	0	463.5
Q13228	SELENBP1	0	463.5
Q13275	SEMA3F	0	463.5
P99999	CYCS	0	463.5
Q02985	CFHR3	0	463.5
Q02818	NUCB1	0	463.5
Q7Z7M0	MEGF8	0	463.5
Q86U17	SERPINA11	0	463.5
Q86UD1	OAF	0	463.5
Q86UX7	FERMT3	0	463.5
Q86VB7	CD163	0	463.5
Q86VP6	CAND1	0	463.5
Q86YW5	TREML1	0	463.5
Q8NBJ4	GOLM1	0	463.5
Q8NBM8	PCYOX1L	0	463.5
Q8NBP7	PCSK9	0	463.5
Q8NBS9	TXNDC5	0	463.5
Q9BTY2	FUCA2	0	463.5
Q9BSJ8	ESYT1	0	463.5
Q9BUL8	PDCD10	0	463.5
Q9BWP8	COLEC11	0	463.5
Q9NZP8-36-487	C1RL	0	463.5
Q9NZP8	C1RL	0	463.5
Q9P1F3	ABRACL	0	463.5
Q9UBW5	BIN2	0	463.5
Q9UBX5	FBLN5	0	463.5
Q9UGM5	FETUB	0	463.5
Q9UHG3	PCYOX1	0	463.5
Q9UJU6	DBNL	0	463.5
Q7Z7G0	ABI3BP	0	463.5
Q7L591	DOK3	0	463.5
Q02325	PLGLB1	0	463.5
Q8WXI7	MUC16	0	463.5
Q96PZ0	PUS7	0	463.5
Q96QK1	VPS35	0	463.5
Q96QR1	SCGB3A1	0	463.5
Q99439	CNN2	0	463.5
Q99497	PARK7	0	463.5
Q99623	PHB2	0	463.5
Q99784	OLFM1	0	463.5
Q99832	CCT7	0	463.5
Q99969	RARRES2	0	463.5
Q9BR76	CORO1B	0	463.5
Q8WWZ8	OIT3	0	463.5
Q76LX8	ADAMTS13	0	463.5
Q8WUW1	BRK1	0	463.5
Q8WUM4	PDCD6IP	0	463.5
Q6EMK4	VASN	0	463.5
Q6GTX8	LAIR1	0	463.5
Q6IAA8	LAMTOR1	0	463.5
Q6IBS0	TWF2	0	463.5
Q6P587	FAHD1	0	463.5
Q6UX71	PLXDC2	0	463.5
Q6YHK3	CD109	0	463.5
Q70J99	UNC13D	0	463.5
Q9UK55	SERPINA10	0	463.5
Q9UL46	PSME2	0	463.5
Q9NZK5	ADA2	0	463.5
Q9NTK5	OLA1	0	463.5
Q9H4X1	RGCC	0	463.5
Q9HDC9	APMAP	0	463.5
Q9NP79	VTA1	0	463.5
Q9NPH3	IL1RAP	0	463.5
Q9NQ79	CRTAC1	0	463.5
Q9NQC3	RTN4	0	463.5
Q9NQW7	XPNPEP1	0	463.5
Q9NR12	PDLIM7	0	463.5
Q9NR31	SAR1A	0	463.5
Q9NT62	ATG3	0	463.5
Q9HBI1	PARVB	0	463.5
Q9UL62	TRPC5	0	463.5
Q5TDH0	DDI2	0	463.5
Q27J81	INF2	0	463.5
Q16891	IMMT	0	463.5
P9WKZ3	Rv3404c	0	463.5
P9WPU7	atpA	0	463.5
Q00013	MPP1	0	463.5
Q00610	CLTC	0	463.5
Q01518	CAP1	0	463.5
Q01813	PFKP	0	463.5
Q02153	GUCY1B1	0	463.5
Q9NY65	TUBA8	0	463.5
Q9H4M9	EHD1	0	463.5
Q9H4M7	PLEKHA4	0	463.5
Q9H4B7	TUBB1	0	463.5
Q9UNW1	MINPP1	0	463.5
Q9Y230	RUVBL2	0	463.5
Q9Y265	RUVBL1	0	463.5
Q9Y490	TLN1	0	463.5
Q9Y4I1	MYO5A	0	463.5
Q9Y4L1	HYOU1	0	463.5
Q9Y5B9	SUPT16H	0	463.5
Q9Y5C1	ANGPTL3	0	463.5
Q9Y678	COPG1	0	463.5
Q9Y6R7-24-5405	FCGBP	0	463.5
Q9ULV4	CORO1C	0	463.5
Q6EMK4-24-673	VASN	0	463.5
Q9NZ08	ERAP1	0	463.5
Q9NVJ2	ARL8B	0	463.5
Q9BXR6	CFHR5	0	463.5
Q9BZJ0	CRNKL1	0	463.5
Q9BZR6	RTN4R	0	463.5
Q9H0E2	TOLLIP	0	463.5
Q9H0U4	RAB1B	0	463.5
Q9H4A4-2-650	RNPEP	0	463.5
Q9H4A9	DPEP2	0	463.5
Q14314	FGL2	0	463.5
